# Manual curation of TCGA treatment data and identification of potential markers of therapy response

**DOI:** 10.1101/2021.04.30.21251941

**Authors:** Enrico Moiso

## Abstract

The Cancer Genome Atlas (TCGA) represents a valuable source of genomic and clinical data across different tumor types. In this work, TCGA treatment response information have been manually curated in order to be computationally exploited. Drug names were manually corrected to remove typos and to unify commercial and molecule names. Moreover the drug therapy related information has been reorganized in a table to facilitate readability and analysis. The data were benchmarked with uni and multivariable statistical analyses to identify putative markers of response.
