## Supplementary material for "Manual curation of TCGA treatment data and identification of potential markers of therapy response": Supp_data_1

gene	drug
EGFR	CETUXIMAB
FCGR3B	CETUXIMAB
C1QA	CETUXIMAB
C1QB	CETUXIMAB
C1QC	CETUXIMAB
FCGR3A	CETUXIMAB
FCGR1A	CETUXIMAB
FCGR2A	CETUXIMAB
GNRHR	LEUPROLIDE
EPOR	DARBEPOETIN ALFA
LHCGR	GOSERELIN
GNRHR	GOSERELIN
CSF3R	PEGFILGRASTIM
CSF2RA	SARGRAMOSTIM
IL3RA	SARGRAMOSTIM
CSF2RB	SARGRAMOSTIM
SDC2	SARGRAMOSTIM
PRG2	SARGRAMOSTIM
TNF	INFLIXIMAB
ERBB2	TRASTUZUMAB
MS4A1	RITUXIMAB
CAMLG	CYCLOSPORINE
PPP3R2	CYCLOSPORINE
PPIA	CYCLOSPORINE
PPIF	CYCLOSPORINE
VEGFA	BEVACIZUMAB
C1QA	BEVACIZUMAB
C1QB	BEVACIZUMAB
C1QC	BEVACIZUMAB
FCGR3A	BEVACIZUMAB
FCGR1A	BEVACIZUMAB
FCGR2A	BEVACIZUMAB
FCGR2B	BEVACIZUMAB
FCGR2C	BEVACIZUMAB
MTR	CYANOCOBALAMIN
MUT	CYANOCOBALAMIN
MTRR	CYANOCOBALAMIN
MMAA	CYANOCOBALAMIN
MMACHC	CYANOCOBALAMIN
MTHFR	CYANOCOBALAMIN
DNA	CARMUSTINE
GSR	CARMUSTINE
RNA	CARMUSTINE
THRA	LIOTHYRONINE
THRB	LIOTHYRONINE
PCNA	LIOTHYRONINE
FDPS	PAMIDRONIC ACID
Hydroxylapatite	PAMIDRONIC ACID
GGPS1	PAMIDRONIC ACID
CASP3	PAMIDRONIC ACID
CASP9	PAMIDRONIC ACID
LIG1	BLEOMYCIN
DNA	BLEOMYCIN
LIG3	BLEOMYCIN
DNA	MITOMYCIN
ACADSB	VALPROIC ACID
HDAC9	VALPROIC ACID
OGDH	VALPROIC ACID
ALDH5A1	VALPROIC ACID
SCN1A	VALPROIC ACID
HDAC2	VALPROIC ACID
PPARA	VALPROIC ACID
PPARD	VALPROIC ACID
PPARG	VALPROIC ACID
EGFR	GEFITINIB
PGR	MEGESTROL ACETATE
NR3C1	MEGESTROL ACETATE
TUBB	VINORELBINE
HTR3A	PALONOSETRON
BRAF	SORAFENIB
RAF1	SORAFENIB
FLT4	SORAFENIB
KDR	SORAFENIB
FLT3	SORAFENIB
PDGFRB	SORAFENIB
KIT	SORAFENIB
FGFR1	SORAFENIB
RET	SORAFENIB
FLT1	SORAFENIB
FDPS	ZOLEDRONIC ACID
GGPS1	ZOLEDRONIC ACID
Hydroxylapatite	ZOLEDRONIC ACID
DNA	STREPTOZOCIN
SLC2A2	STREPTOZOCIN
O-GlcNAcase BT_4395	STREPTOZOCIN
MGEA5	STREPTOZOCIN
DNA	GEMCITABINE
RRM1	GEMCITABINE
TYMS	GEMCITABINE
CMPK1	GEMCITABINE
TOP2A	TENIPOSIDE
TOP2A	EPIRUBICIN
DNA	EPIRUBICIN
THRA	LEVOTHYROXINE
THRB	LEVOTHYROXINE
ITGAV	LEVOTHYROXINE
ITGB3	LEVOTHYROXINE
ESR1	RALOXIFENE
ESR2	RALOXIFENE
SERPINB9	RALOXIFENE
TFF1	RALOXIFENE
PTGS2	CELECOXIB
PDPK1	CELECOXIB
CA2	CELECOXIB
CA3	CELECOXIB
CDH11	CELECOXIB
DNA	CISPLATIN
MPG	CISPLATIN
A2M	CISPLATIN
TF	CISPLATIN
ATOX1	CISPLATIN
DNA	OXALIPLATIN
EGFR	ERLOTINIB
NR1I2	ERLOTINIB
DNA	CYCLOPHOSPHAMIDE
NR1I2	CYCLOPHOSPHAMIDE
ESR1	TOREMIFENE
SHBG	TOREMIFENE
TUBB	VINCRISTINE
TUBA4A	VINCRISTINE
TYMS	FLUOROURACIL
DNA	FLUOROURACIL
RNA	FLUOROURACIL
DHFR	METHOTREXATE
TYMS	METHOTREXATE
ATIC	METHOTREXATE
TUBA1A	VINBLASTINE
TUBB	VINBLASTINE
TUBD1	VINBLASTINE
TUBG1	VINBLASTINE
TUBE1	VINBLASTINE
JUN	VINBLASTINE
PTGS2	SULINDAC
PTGS1	SULINDAC
AKR1B1	SULINDAC
MAPK3	SULINDAC
PPARD	SULINDAC
PTGDR2	SULINDAC
AKR1B10	SULINDAC
BCR	IMATINIB
KIT	IMATINIB
RET	IMATINIB
NTRK1	IMATINIB
CSF1R	IMATINIB
PDGFRA	IMATINIB
DDR1	IMATINIB
ABL1	IMATINIB
PDGFRB	IMATINIB
NR3C1	PREDNISONE
TYMS	PEMETREXED
ATIC	PEMETREXED
DHFR	PEMETREXED
GART	PEMETREXED
CYP11B1	MITOTANE
FDX1	MITOTANE
ESR1	MITOTANE
PGR	MITOTANE
AR	MITOTANE
AR	NILUTAMIDE
ESR1	TAMOXIFEN
ESR2	TAMOXIFEN
EBP	TAMOXIFEN
PRKCA	TAMOXIFEN
AR	TAMOXIFEN
KCNH2	TAMOXIFEN
NR1I2	TAMOXIFEN
ESRRG	TAMOXIFEN
SHBG	TAMOXIFEN
MAPK8	TAMOXIFEN
DNA	DAUNORUBICIN
TOP2A	DAUNORUBICIN
TOP2B	DAUNORUBICIN
NR3C1	HYDROCORTISONE
ANXA1	HYDROCORTISONE
TOP1	IRINOTECAN
TOP1MT	IRINOTECAN
TOP2A	ETOPOSIDE
TOP2B	ETOPOSIDE
DNA	DACARBAZINE
POLA2	DACARBAZINE
PGD	DACARBAZINE
DNA	TEMOZOLOMIDE
HTR3A	ONDANSETRON
HTR4	ONDANSETRON
OPRM1	ONDANSETRON
HTR1A	ONDANSETRON
HTR1B	ONDANSETRON
ESR1	FULVESTRANT
DNA	CARBOPLATIN
NR3C1	METHYLPREDNISOLONE
ANXA1	METHYLPREDNISOLONE
DNA	DACTINOMYCIN
TOP2A	DACTINOMYCIN
RARA	ISOTRETINOIN
RARG	ISOTRETINOIN
CYP19A1	EXEMESTANE
DNA	DOXORUBICIN
TOP2A	DOXORUBICIN
NOLC1	DOXORUBICIN
RRM1	HYDROXYUREA
CYP19A1	LETROZOLE
ERG11	KETOCONAZOLE
AR	KETOCONAZOLE
CYP17A1	KETOCONAZOLE
CYP21A2	KETOCONAZOLE
KCNH2	KETOCONAZOLE
NR1I2	KETOCONAZOLE
NR1I3	KETOCONAZOLE
TOP1	TOPOTECAN
TOP1MT	TOPOTECAN
DNA	TOPOTECAN
DNA	MELPHALAN
DHODH	LEFLUNOMIDE
AHR	LEFLUNOMIDE
PTK2B	LEFLUNOMIDE
TYMS	CAPECITABINE
DNA	CAPECITABINE
RNA	CAPECITABINE
AR	BICALUTAMIDE
DNA	PROCARBAZINE
MAOA	PROCARBAZINE
DNA	IFOSFAMIDE
NR1I2	IFOSFAMIDE
DNA	MITOXANTRONE
TOP2A	MITOXANTRONE
DNA	LOMUSTINE
STMN4	LOMUSTINE
TUBB1	PACLITAXEL
BCL2	PACLITAXEL
MAP4	PACLITAXEL
MAP2	PACLITAXEL
MAPT	PACLITAXEL
NR1I2	PACLITAXEL
NR3C1	DEXAMETHASONE
NR0B1	DEXAMETHASONE
ANXA1	DEXAMETHASONE
NOS2	DEXAMETHASONE
NR1I2	DEXAMETHASONE
TUBB1	DOCETAXEL
BCL2	DOCETAXEL
MAP2	DOCETAXEL
MAP4	DOCETAXEL
MAPT	DOCETAXEL
NR1I2	DOCETAXEL
ABL1	DASATINIB
SRC	DASATINIB
EPHA2	DASATINIB
LCK	DASATINIB
YES1	DASATINIB
KIT	DASATINIB
PDGFRB	DASATINIB
STAT5B	DASATINIB
ABL2	DASATINIB
FYN	DASATINIB
BTK	DASATINIB
NR4A3	DASATINIB
BCR	DASATINIB
CSK	DASATINIB
EPHA5	DASATINIB
EPHB4	DASATINIB
FGR	DASATINIB
FRK	DASATINIB
HSPA8	DASATINIB
LYN	DASATINIB
ZAK	DASATINIB
MAPK14	DASATINIB
PPAT	DASATINIB
EGFR	LAPATINIB
ERBB2	LAPATINIB
PDGFRB	SUNITINIB
FLT1	SUNITINIB
KIT	SUNITINIB
KDR	SUNITINIB
FLT4	SUNITINIB
FLT3	SUNITINIB
CSF1R	SUNITINIB
PDGFRA	SUNITINIB
EGFR	PANITUMUMAB
CACNA1G	MIBEFRADIL
CACNA1H	MIBEFRADIL
CACNA1C	MIBEFRADIL
CACNA1D	MIBEFRADIL
CACNA1F	MIBEFRADIL
CACNA1I	MIBEFRADIL
CACNA1S	MIBEFRADIL
CACNB1	MIBEFRADIL
CACNB2	MIBEFRADIL
CACNB3	MIBEFRADIL
CACNB4	MIBEFRADIL
MTOR	EVEROLIMUS
HDAC1	VORINOSTAT
HDAC2	VORINOSTAT
HDAC3	VORINOSTAT
HDAC6	VORINOSTAT
HDAC8	VORINOSTAT
acuC1	VORINOSTAT
TXNRD1	FOTEMUSTINE
TUBB3	IXABEPILONE
KDR	CEDIRANIB
FNTB	TIPIFARNIB
APP	TETRATHIOMOLYBDATE
DNA	TRABECTEDIN
AURKA	ALISERTIB
IFNAR1	INTERFERON ALFA
VEGFA	VANDETANIB
EGFR	VANDETANIB
PTK6	VANDETANIB
TEK	VANDETANIB
RET	VANDETANIB
TOP1	COSITECAN
CTLA4	IPILIMUMAB
MTOR	RIDAFOROLIMUS
MTOR	TEMSIROLIMUS
IGF1R	TEPROTUMUMAB
FLT1	PAZOPANIB
KDR	PAZOPANIB
FLT4	PAZOPANIB
PDGFRA	PAZOPANIB
PDGFRB	PAZOPANIB
KIT	PAZOPANIB
FGFR3	PAZOPANIB
ITK	PAZOPANIB
FGF1	PAZOPANIB
SH2B3	PAZOPANIB
FLT1	AXITINIB
KDR	AXITINIB
FLT4	AXITINIB
TNFSF11	DENOSUMAB
SSTR1	PASIREOTIDE
SSTR2	PASIREOTIDE
SSTR3	PASIREOTIDE
SSTR5	PASIREOTIDE
GNRHR	DEGARELIX
LHCGR	BUSERELIN
GNRHR	BUSERELIN
TUBA4A	CABAZITAXEL
TUBB1	CABAZITAXEL
GNRHR	TRIPTORELIN
PARP1	VELIPARIB
PARP2	VELIPARIB
SMO	VISMODEGIB
BCL2	ERIBULIN
TUBB1	ERIBULIN
MET	CABOZANTINIB
KDR	CABOZANTINIB
RET	CABOZANTINIB
BRAF	VEMURAFENIB
VEGFA	AFLIBERCEPT
PGF	AFLIBERCEPT
VEGFB	AFLIBERCEPT
FLT1	REGORAFENIB
KDR	REGORAFENIB
FLT4	REGORAFENIB
KIT	REGORAFENIB
PDGFRA	REGORAFENIB
PDGFRB	REGORAFENIB
FGFR1	REGORAFENIB
FGFR2	REGORAFENIB
TEK	REGORAFENIB
DDR2	REGORAFENIB
NTRK1	REGORAFENIB
EPHA2	REGORAFENIB
RAF1	REGORAFENIB
BRAF	REGORAFENIB
MAPK11	REGORAFENIB
FRK	REGORAFENIB
ABL1	REGORAFENIB
RET	REGORAFENIB
MAP2K1	TRAMETINIB
MAP2K2	TRAMETINIB
BRAF	DABRAFENIB
RAF1	DABRAFENIB
SIK1	DABRAFENIB
NEK11	DABRAFENIB
LIMK1	DABRAFENIB
PDCD1	NIVOLUMAB
PDCD1	PEMBROLIZUMAB
CDK4	PALBOCICLIB
CDK6	PALBOCICLIB
MAP2K1	SELUMETINIB
MAP2K2	SELUMETINIB
CSF1R	PEXIDARTINIB
KIT	PEXIDARTINIB
FLT3	PEXIDARTINIB
PDGFRB	PEXIDARTINIB
Heparan sulfate	TALIMOGENE LAHERPAREPVEC
DNA polymerase catalytic subunit	TALIMOGENE LAHERPAREPVEC
DNA polymerase catalytic subunit	TALIMOGENE LAHERPAREPVEC
