## Supplementary material for "Manual curation of TCGA treatment data and identification of potential markers of therapy response": Supp_data_3

header	description	database
bcr_drug_barcode	Drug specific TCGA barcode	drug
bcr_drug_uuid	Drug primary TCGA identifier	drug
clinical_trail_drug_classification	The text that represents the name of the drug classification/category associated with a specific therapeutic agent.	drug
day_of_form_completion	Numeric value to represent the day of Case Report Form (CRF) completion at the tissue source site.	drug
days_to_drug_therapy_end	Number of days between the date used for index and the date the treatment ended.	drug
days_to_drug_therapy_start	Number of days between the date used for index and the date the treatment started.	drug
drug_name	Name of the therapy.	drug
measure_of_response	Description of response	drug
month_of_form_completion	Numeric value to represent the month of Case Report Form (CRF) completion at the tissue source site.	drug
number_cycles	The numeric value used to describe the number of cycles of a specific treatment or regimen the patient received.	drug
prescribed_dose	The dose amount of an agent prescribed by a physician for patient on a protocol.	drug
prescribed_dose_units	The unit of measure that represents a determinate amount or quantity of the prescribed dose.	drug
regimen_indication	Text term to identify the reason for the administration of a treatment regimen.	drug
regimen_indication_notes	Text notes referred to identify the reason for the administration of a treatment regimen.	drug
regimen_number	Number of treatment regimen	drug
route_of_administration	The route of administration of the specified drug	drug
therapy_ongoing	Text indicator to signify whether pharmaceutical therapy is ongoing.	drug
therapy_type	Name of the type of therapy.	drug
therapy_type_notes	Notes associated to f the type of therapy.	drug
total_dose	The total administered dose of the specific drug	drug
total_dose_units	Code to represent the unit of measure (UOM) associated with a total dose for treatment.	drug
tx_on_clinical_trial	Clinical Trial Participation Type	drug
year_of_form_completion	Numeric value to represent the year of Case Report Form (CRF) completion at the tissue source site.	drug
patient_barcode	Patient specific TCGA ID	drug
history_of_neoadjuvant_treatment	Text term to describe the patient's history of neoadjuvant treatment	drug
treatment_n	Referral number of the specific treatment	drug
tumor	Tumor type TCGA ID	drug
