## Supplementary material for "Manual curation of TCGA treatment data and identification of potential markers of therapy response": Supp_data_4

patient_ID	tumor	treatment	response
TCGA-BT-A20N	BLCA	CISPLATIN+GEMCITABINE	NON RESPONDER
TCGA-BT-A20T	BLCA	CISPLATIN+GEMCITABINE	NON RESPONDER
TCGA-DK-A3IV	BLCA	CISPLATIN+GEMCITABINE	NON RESPONDER
TCGA-DK-A6B6	BLCA	CISPLATIN+GEMCITABINE	RESPONDER
TCGA-DK-AA6M	BLCA	CISPLATIN+GEMCITABINE	RESPONDER
TCGA-FD-A3SQ	BLCA	CISPLATIN+GEMCITABINE	NON RESPONDER
TCGA-FD-A5BS	BLCA	CISPLATIN+GEMCITABINE	RESPONDER
TCGA-FD-A5C1	BLCA	CISPLATIN+GEMCITABINE	RESPONDER
TCGA-FJ-A3Z7	BLCA	CISPLATIN+GEMCITABINE	RESPONDER
TCGA-GC-A3YS	BLCA	CISPLATIN+GEMCITABINE	RESPONDER
TCGA-GV-A40E	BLCA	CISPLATIN+GEMCITABINE	NON RESPONDER
TCGA-XF-A9SK	BLCA	CISPLATIN+GEMCITABINE	RESPONDER
TCGA-XF-A9T5	BLCA	CISPLATIN+GEMCITABINE	RESPONDER
TCGA-XF-AAMR	BLCA	CISPLATIN+GEMCITABINE	RESPONDER
TCGA-XF-AAN3	BLCA	CISPLATIN+GEMCITABINE	RESPONDER
TCGA-ZF-AA53	BLCA	CISPLATIN+GEMCITABINE	RESPONDER
TCGA-CU-A3YL	BLCA	CISPLATIN+GEMCITABINE	RESPONDER
TCGA-DK-A3WX	BLCA	CISPLATIN+GEMCITABINE	NON RESPONDER
TCGA-DK-A3WY	BLCA	CISPLATIN+GEMCITABINE	RESPONDER
TCGA-DK-AA6P	BLCA	CISPLATIN+GEMCITABINE	NON RESPONDER
TCGA-DK-AA6U	BLCA	CISPLATIN+GEMCITABINE	RESPONDER
TCGA-DK-AA76	BLCA	CISPLATIN+GEMCITABINE	RESPONDER
TCGA-FD-A3B4	BLCA	CISPLATIN+GEMCITABINE	RESPONDER
TCGA-FD-A43S	BLCA	CISPLATIN+GEMCITABINE	RESPONDER
TCGA-FD-A43U	BLCA	CISPLATIN+GEMCITABINE	RESPONDER
TCGA-FJ-A871	BLCA	CISPLATIN+GEMCITABINE	NON RESPONDER
TCGA-G2-AA3C	BLCA	CISPLATIN+GEMCITABINE	NON RESPONDER
TCGA-GV-A3QH	BLCA	CISPLATIN+GEMCITABINE	NON RESPONDER
TCGA-K4-AAQO	BLCA	CISPLATIN+GEMCITABINE	RESPONDER
TCGA-LT-A5Z6	BLCA	CISPLATIN+GEMCITABINE	RESPONDER
TCGA-SY-A9G5	BLCA	CISPLATIN+GEMCITABINE	RESPONDER
TCGA-UY-A78L	BLCA	CISPLATIN+GEMCITABINE	NON RESPONDER
TCGA-XF-A9SU	BLCA	CISPLATIN+GEMCITABINE	NON RESPONDER
TCGA-XF-A9SZ	BLCA	CISPLATIN+GEMCITABINE	RESPONDER
TCGA-XF-A9T4	BLCA	CISPLATIN+GEMCITABINE	RESPONDER
TCGA-XF-AAME	BLCA	CISPLATIN+GEMCITABINE	RESPONDER
TCGA-XF-AAMG	BLCA	CISPLATIN+GEMCITABINE	RESPONDER
TCGA-XF-AAN5	BLCA	CISPLATIN+GEMCITABINE	RESPONDER
TCGA-YC-A89H	BLCA	CISPLATIN+GEMCITABINE	RESPONDER
TCGA-ZF-AA4V	BLCA	CISPLATIN+GEMCITABINE	RESPONDER
TCGA-ZF-AA51	BLCA	CISPLATIN+GEMCITABINE	RESPONDER
TCGA-ZF-AA58	BLCA	CISPLATIN+GEMCITABINE	RESPONDER
TCGA-ZF-AA5H	BLCA	CISPLATIN+GEMCITABINE	NON RESPONDER
TCGA-A7-A5ZX	BRCA	CYCLOPHOSPHAMIDE+DOXORUBICIN	RESPONDER
TCGA-AQ-A54O	BRCA	CYCLOPHOSPHAMIDE+DOXORUBICIN	RESPONDER
TCGA-BH-A18H	BRCA	CYCLOPHOSPHAMIDE+DOXORUBICIN	RESPONDER
TCGA-LL-A740	BRCA	CYCLOPHOSPHAMIDE+DOXORUBICIN	RESPONDER
TCGA-A2-A0CR	BRCA	CYCLOPHOSPHAMIDE+DOXORUBICIN	RESPONDER
TCGA-A2-A0EP	BRCA	CYCLOPHOSPHAMIDE+DOXORUBICIN	RESPONDER
TCGA-A2-A3XS	BRCA	CYCLOPHOSPHAMIDE+DOXORUBICIN	RESPONDER
TCGA-A2-A3XT	BRCA	CYCLOPHOSPHAMIDE+DOXORUBICIN	RESPONDER
TCGA-A2-A3XW	BRCA	CYCLOPHOSPHAMIDE+DOXORUBICIN	RESPONDER
TCGA-A2-A3XX	BRCA	CYCLOPHOSPHAMIDE+DOXORUBICIN	RESPONDER
TCGA-A2-A3XY	BRCA	CYCLOPHOSPHAMIDE+DOXORUBICIN	RESPONDER
TCGA-A2-A3Y0	BRCA	CYCLOPHOSPHAMIDE+DOXORUBICIN	RESPONDER
TCGA-A2-A4S2	BRCA	CYCLOPHOSPHAMIDE+DOXORUBICIN	RESPONDER
TCGA-A7-A4SA	BRCA	CYCLOPHOSPHAMIDE+DOXORUBICIN	RESPONDER
TCGA-A7-A4SE	BRCA	CYCLOPHOSPHAMIDE+DOXORUBICIN	RESPONDER
TCGA-A7-A5ZV	BRCA	CYCLOPHOSPHAMIDE+DOXORUBICIN	RESPONDER
TCGA-A7-A6VW	BRCA	CYCLOPHOSPHAMIDE+DOXORUBICIN	RESPONDER
TCGA-A7-A6VY	BRCA	CYCLOPHOSPHAMIDE+DOXORUBICIN	RESPONDER
TCGA-A8-A08X	BRCA	CYCLOPHOSPHAMIDE+DOXORUBICIN	RESPONDER
TCGA-A8-A09D	BRCA	CYCLOPHOSPHAMIDE+DOXORUBICIN	RESPONDER
TCGA-AC-A23G	BRCA	CYCLOPHOSPHAMIDE+DOXORUBICIN	RESPONDER
TCGA-AC-A2BK	BRCA	CYCLOPHOSPHAMIDE+DOXORUBICIN	RESPONDER
TCGA-AC-A2FF	BRCA	CYCLOPHOSPHAMIDE+DOXORUBICIN	RESPONDER
TCGA-AC-A2QJ	BRCA	CYCLOPHOSPHAMIDE+DOXORUBICIN	NON RESPONDER
TCGA-B6-A402	BRCA	CYCLOPHOSPHAMIDE+DOXORUBICIN	RESPONDER
TCGA-BH-A0B0	BRCA	CYCLOPHOSPHAMIDE+DOXORUBICIN	RESPONDER
TCGA-BH-A0B5	BRCA	CYCLOPHOSPHAMIDE+DOXORUBICIN	RESPONDER
TCGA-BH-A0BL	BRCA	CYCLOPHOSPHAMIDE+DOXORUBICIN	RESPONDER
TCGA-BH-A0BS	BRCA	CYCLOPHOSPHAMIDE+DOXORUBICIN	RESPONDER
TCGA-BH-A0BT	BRCA	CYCLOPHOSPHAMIDE+DOXORUBICIN	RESPONDER
TCGA-BH-A0BW	BRCA	CYCLOPHOSPHAMIDE+DOXORUBICIN	RESPONDER
TCGA-BH-A0BZ	BRCA	CYCLOPHOSPHAMIDE+DOXORUBICIN	RESPONDER
TCGA-BH-A0C1	BRCA	CYCLOPHOSPHAMIDE+DOXORUBICIN	NON RESPONDER
TCGA-BH-A0C3	BRCA	CYCLOPHOSPHAMIDE+DOXORUBICIN	NON RESPONDER
TCGA-BH-A0DI	BRCA	CYCLOPHOSPHAMIDE+DOXORUBICIN	RESPONDER
TCGA-BH-A28O	BRCA	CYCLOPHOSPHAMIDE+DOXORUBICIN	RESPONDER
TCGA-BH-A5IZ	BRCA	CYCLOPHOSPHAMIDE+DOXORUBICIN	RESPONDER
TCGA-C8-A26W	BRCA	CYCLOPHOSPHAMIDE+DOXORUBICIN	RESPONDER
TCGA-D8-A3Z6	BRCA	CYCLOPHOSPHAMIDE+DOXORUBICIN	NON RESPONDER
TCGA-E9-A1N6	BRCA	CYCLOPHOSPHAMIDE+DOXORUBICIN	NON RESPONDER
TCGA-LL-A73Z	BRCA	CYCLOPHOSPHAMIDE+DOXORUBICIN	NON RESPONDER
TCGA-LL-A7SZ	BRCA	CYCLOPHOSPHAMIDE+DOXORUBICIN	RESPONDER
TCGA-MS-A51U	BRCA	CYCLOPHOSPHAMIDE+DOXORUBICIN	NON RESPONDER
TCGA-OL-A5RZ	BRCA	CYCLOPHOSPHAMIDE+DOXORUBICIN	RESPONDER
TCGA-EX-A449	CESC	CISPLATIN	RESPONDER
TCGA-2W-A8YY	CESC	CISPLATIN	RESPONDER
TCGA-C5-A1BQ	CESC	CISPLATIN	RESPONDER
TCGA-DS-A5RQ	CESC	CISPLATIN	RESPONDER
TCGA-DS-A7WF	CESC	CISPLATIN	RESPONDER
TCGA-DS-A7WH	CESC	CISPLATIN	RESPONDER
TCGA-DS-A7WI	CESC	CISPLATIN	RESPONDER
TCGA-EA-A3QD	CESC	CISPLATIN	RESPONDER
TCGA-EK-A2H0	CESC	CISPLATIN	RESPONDER
TCGA-EX-A3L1	CESC	CISPLATIN	RESPONDER
TCGA-FU-A23L	CESC	CISPLATIN	RESPONDER
TCGA-FU-A3HY	CESC	CISPLATIN	RESPONDER
TCGA-FU-A3HZ	CESC	CISPLATIN	RESPONDER
TCGA-HG-A9SC	CESC	CISPLATIN	RESPONDER
TCGA-HM-A4S6	CESC	CISPLATIN	RESPONDER
TCGA-IR-A3L7	CESC	CISPLATIN	RESPONDER
TCGA-IR-A3LH	CESC	CISPLATIN	RESPONDER
TCGA-IR-A3LK	CESC	CISPLATIN	RESPONDER
TCGA-IR-A3LL	CESC	CISPLATIN	RESPONDER
TCGA-MA-AA3W	CESC	CISPLATIN	RESPONDER
TCGA-MA-AA3X	CESC	CISPLATIN	RESPONDER
TCGA-MY-A5BD	CESC	CISPLATIN	RESPONDER
TCGA-MY-A5BF	CESC	CISPLATIN	RESPONDER
TCGA-MY-A913	CESC	CISPLATIN	RESPONDER
TCGA-Q1-A5R2	CESC	CISPLATIN	RESPONDER
TCGA-Q1-A5R3	CESC	CISPLATIN	RESPONDER
TCGA-Q1-A73O	CESC	CISPLATIN	RESPONDER
TCGA-UC-A7PG	CESC	CISPLATIN	NON RESPONDER
TCGA-VS-A8EH	CESC	CISPLATIN	RESPONDER
TCGA-VS-A8EI	CESC	CISPLATIN	RESPONDER
TCGA-VS-A8EJ	CESC	CISPLATIN	NON RESPONDER
TCGA-VS-A8EK	CESC	CISPLATIN	RESPONDER
TCGA-VS-A8EL	CESC	CISPLATIN	RESPONDER
TCGA-VS-A8QF	CESC	CISPLATIN	RESPONDER
TCGA-VS-A94W	CESC	CISPLATIN	RESPONDER
TCGA-VS-A94X	CESC	CISPLATIN	RESPONDER
TCGA-VS-A94Y	CESC	CISPLATIN	NON RESPONDER
TCGA-VS-A94Z	CESC	CISPLATIN	RESPONDER
TCGA-VS-A954	CESC	CISPLATIN	RESPONDER
TCGA-VS-A957	CESC	CISPLATIN	RESPONDER
TCGA-VS-A958	CESC	CISPLATIN	RESPONDER
TCGA-VS-A9U5	CESC	CISPLATIN	RESPONDER
TCGA-VS-A9U6	CESC	CISPLATIN	NON RESPONDER
TCGA-VS-A9U7	CESC	CISPLATIN	RESPONDER
TCGA-VS-A9UA	CESC	CISPLATIN	RESPONDER
TCGA-VS-A9UB	CESC	CISPLATIN	RESPONDER
TCGA-VS-A9UC	CESC	CISPLATIN	NON RESPONDER
TCGA-VS-A9UD	CESC	CISPLATIN	RESPONDER
TCGA-VS-A9UH	CESC	CISPLATIN	RESPONDER
TCGA-VS-A9UO	CESC	CISPLATIN	RESPONDER
TCGA-VS-A9UP	CESC	CISPLATIN	RESPONDER
TCGA-VS-A9UR	CESC	CISPLATIN	RESPONDER
TCGA-VS-A9UU	CESC	CISPLATIN	RESPONDER
TCGA-VS-A9UY	CESC	CISPLATIN	NON RESPONDER
TCGA-VS-A9V0	CESC	CISPLATIN	RESPONDER
TCGA-VS-A9V1	CESC	CISPLATIN	NON RESPONDER
TCGA-VS-A9V3	CESC	CISPLATIN	RESPONDER
TCGA-VS-AA62	CESC	CISPLATIN	NON RESPONDER
TCGA-AA-3560	COAD	FLUOROURACIL+LEUCOVORIN+OXALIPLATIN	RESPONDER
TCGA-AA-3562	COAD	FLUOROURACIL+LEUCOVORIN+OXALIPLATIN	RESPONDER
TCGA-AA-3860	COAD	FLUOROURACIL+LEUCOVORIN+OXALIPLATIN	RESPONDER
TCGA-AA-3870	COAD	FLUOROURACIL+LEUCOVORIN+OXALIPLATIN	RESPONDER
TCGA-AA-3976	COAD	FLUOROURACIL+LEUCOVORIN+OXALIPLATIN	RESPONDER
TCGA-AD-6964	COAD	FLUOROURACIL+LEUCOVORIN+OXALIPLATIN	NON RESPONDER
TCGA-A6-A566	COAD	FLUOROURACIL+LEUCOVORIN+OXALIPLATIN	NON RESPONDER
TCGA-A6-A5ZU	COAD	FLUOROURACIL+LEUCOVORIN+OXALIPLATIN	RESPONDER
TCGA-AA-3542	COAD	FLUOROURACIL+LEUCOVORIN+OXALIPLATIN	RESPONDER
TCGA-AA-3680	COAD	FLUOROURACIL+LEUCOVORIN+OXALIPLATIN	NON RESPONDER
TCGA-AA-3841	COAD	FLUOROURACIL+LEUCOVORIN+OXALIPLATIN	RESPONDER
TCGA-AA-3971	COAD	FLUOROURACIL+LEUCOVORIN+OXALIPLATIN	RESPONDER
TCGA-AA-A00F	COAD	FLUOROURACIL+LEUCOVORIN+OXALIPLATIN	RESPONDER
TCGA-AA-A00Q	COAD	FLUOROURACIL+LEUCOVORIN+OXALIPLATIN	RESPONDER
TCGA-AA-A00U	COAD	FLUOROURACIL+LEUCOVORIN+OXALIPLATIN	RESPONDER
TCGA-AA-A010	COAD	FLUOROURACIL+LEUCOVORIN+OXALIPLATIN	RESPONDER
TCGA-AA-A01F	COAD	FLUOROURACIL+LEUCOVORIN+OXALIPLATIN	RESPONDER
TCGA-AA-A01K	COAD	FLUOROURACIL+LEUCOVORIN+OXALIPLATIN	RESPONDER
TCGA-AD-6965	COAD	FLUOROURACIL+LEUCOVORIN+OXALIPLATIN	RESPONDER
TCGA-AZ-4684	COAD	FLUOROURACIL+LEUCOVORIN+OXALIPLATIN	NON RESPONDER
TCGA-AZ-6605	COAD	FLUOROURACIL+LEUCOVORIN+OXALIPLATIN	NON RESPONDER
TCGA-CA-5254	COAD	FLUOROURACIL+LEUCOVORIN+OXALIPLATIN	RESPONDER
TCGA-CA-5255	COAD	FLUOROURACIL+LEUCOVORIN+OXALIPLATIN	RESPONDER
TCGA-CA-5256	COAD	FLUOROURACIL+LEUCOVORIN+OXALIPLATIN	RESPONDER
TCGA-CA-5796	COAD	FLUOROURACIL+LEUCOVORIN+OXALIPLATIN	RESPONDER
TCGA-CA-6715	COAD	FLUOROURACIL+LEUCOVORIN+OXALIPLATIN	RESPONDER
TCGA-CA-6716	COAD	FLUOROURACIL+LEUCOVORIN+OXALIPLATIN	RESPONDER
TCGA-CA-6717	COAD	FLUOROURACIL+LEUCOVORIN+OXALIPLATIN	RESPONDER
TCGA-CK-4950	COAD	FLUOROURACIL+LEUCOVORIN+OXALIPLATIN	RESPONDER
TCGA-D5-6533	COAD	FLUOROURACIL+LEUCOVORIN+OXALIPLATIN	RESPONDER
TCGA-NH-A6GA	COAD	FLUOROURACIL+LEUCOVORIN+OXALIPLATIN	NON RESPONDER
TCGA-RU-A8FL	COAD	FLUOROURACIL+LEUCOVORIN+OXALIPLATIN	NON RESPONDER
TCGA-SS-A7HO	COAD	FLUOROURACIL+LEUCOVORIN+OXALIPLATIN	RESPONDER
TCGA-AA-3560	COADREAD	FLUOROURACIL+LEUCOVORIN+OXALIPLATIN	RESPONDER
TCGA-AA-3562	COADREAD	FLUOROURACIL+LEUCOVORIN+OXALIPLATIN	RESPONDER
TCGA-AA-3860	COADREAD	FLUOROURACIL+LEUCOVORIN+OXALIPLATIN	RESPONDER
TCGA-AA-3870	COADREAD	FLUOROURACIL+LEUCOVORIN+OXALIPLATIN	RESPONDER
TCGA-AA-3976	COADREAD	FLUOROURACIL+LEUCOVORIN+OXALIPLATIN	RESPONDER
TCGA-AD-6964	COADREAD	FLUOROURACIL+LEUCOVORIN+OXALIPLATIN	NON RESPONDER
TCGA-AG-3612	COADREAD	FLUOROURACIL+LEUCOVORIN+OXALIPLATIN	RESPONDER
TCGA-A6-A566	COADREAD	FLUOROURACIL+LEUCOVORIN+OXALIPLATIN	NON RESPONDER
TCGA-A6-A5ZU	COADREAD	FLUOROURACIL+LEUCOVORIN+OXALIPLATIN	RESPONDER
TCGA-AA-3542	COADREAD	FLUOROURACIL+LEUCOVORIN+OXALIPLATIN	RESPONDER
TCGA-AA-3680	COADREAD	FLUOROURACIL+LEUCOVORIN+OXALIPLATIN	NON RESPONDER
TCGA-AA-3841	COADREAD	FLUOROURACIL+LEUCOVORIN+OXALIPLATIN	RESPONDER
TCGA-AA-3971	COADREAD	FLUOROURACIL+LEUCOVORIN+OXALIPLATIN	RESPONDER
TCGA-AA-A00F	COADREAD	FLUOROURACIL+LEUCOVORIN+OXALIPLATIN	RESPONDER
TCGA-AA-A00Q	COADREAD	FLUOROURACIL+LEUCOVORIN+OXALIPLATIN	RESPONDER
TCGA-AA-A00U	COADREAD	FLUOROURACIL+LEUCOVORIN+OXALIPLATIN	RESPONDER
TCGA-AA-A010	COADREAD	FLUOROURACIL+LEUCOVORIN+OXALIPLATIN	RESPONDER
TCGA-AA-A01F	COADREAD	FLUOROURACIL+LEUCOVORIN+OXALIPLATIN	RESPONDER
TCGA-AA-A01K	COADREAD	FLUOROURACIL+LEUCOVORIN+OXALIPLATIN	RESPONDER
TCGA-AD-6965	COADREAD	FLUOROURACIL+LEUCOVORIN+OXALIPLATIN	RESPONDER
TCGA-AZ-4684	COADREAD	FLUOROURACIL+LEUCOVORIN+OXALIPLATIN	NON RESPONDER
TCGA-AZ-6605	COADREAD	FLUOROURACIL+LEUCOVORIN+OXALIPLATIN	NON RESPONDER
TCGA-CA-5254	COADREAD	FLUOROURACIL+LEUCOVORIN+OXALIPLATIN	RESPONDER
TCGA-CA-5255	COADREAD	FLUOROURACIL+LEUCOVORIN+OXALIPLATIN	RESPONDER
TCGA-CA-5256	COADREAD	FLUOROURACIL+LEUCOVORIN+OXALIPLATIN	RESPONDER
TCGA-CA-5796	COADREAD	FLUOROURACIL+LEUCOVORIN+OXALIPLATIN	RESPONDER
TCGA-CA-6715	COADREAD	FLUOROURACIL+LEUCOVORIN+OXALIPLATIN	RESPONDER
TCGA-CA-6716	COADREAD	FLUOROURACIL+LEUCOVORIN+OXALIPLATIN	RESPONDER
TCGA-CA-6717	COADREAD	FLUOROURACIL+LEUCOVORIN+OXALIPLATIN	RESPONDER
TCGA-CK-4950	COADREAD	FLUOROURACIL+LEUCOVORIN+OXALIPLATIN	RESPONDER
TCGA-D5-6533	COADREAD	FLUOROURACIL+LEUCOVORIN+OXALIPLATIN	RESPONDER
TCGA-NH-A6GA	COADREAD	FLUOROURACIL+LEUCOVORIN+OXALIPLATIN	NON RESPONDER
TCGA-RU-A8FL	COADREAD	FLUOROURACIL+LEUCOVORIN+OXALIPLATIN	NON RESPONDER
TCGA-SS-A7HO	COADREAD	FLUOROURACIL+LEUCOVORIN+OXALIPLATIN	RESPONDER
TCGA-AF-6136	COADREAD	FLUOROURACIL+LEUCOVORIN+OXALIPLATIN	NON RESPONDER
TCGA-AF-A56L	COADREAD	FLUOROURACIL+LEUCOVORIN+OXALIPLATIN	RESPONDER
TCGA-AG-3609	COADREAD	FLUOROURACIL+LEUCOVORIN+OXALIPLATIN	RESPONDER
TCGA-AG-3728	COADREAD	FLUOROURACIL+LEUCOVORIN+OXALIPLATIN	RESPONDER
TCGA-AG-3731	COADREAD	FLUOROURACIL+LEUCOVORIN+OXALIPLATIN	RESPONDER
TCGA-AG-3909	COADREAD	FLUOROURACIL+LEUCOVORIN+OXALIPLATIN	RESPONDER
TCGA-AG-4005	COADREAD	FLUOROURACIL+LEUCOVORIN+OXALIPLATIN	RESPONDER
TCGA-AG-A020	COADREAD	FLUOROURACIL+LEUCOVORIN+OXALIPLATIN	RESPONDER
TCGA-AH-6643	COADREAD	FLUOROURACIL+LEUCOVORIN+OXALIPLATIN	RESPONDER
TCGA-AH-6903	COADREAD	FLUOROURACIL+LEUCOVORIN+OXALIPLATIN	RESPONDER
TCGA-CI-6620	COADREAD	FLUOROURACIL+LEUCOVORIN+OXALIPLATIN	NON RESPONDER
TCGA-LN-A49R	ESCA	CAPECITABINE+CISPLATIN	RESPONDER
TCGA-LN-A49U	ESCA	CAPECITABINE+CISPLATIN	RESPONDER
TCGA-LN-A49V	ESCA	CAPECITABINE+CISPLATIN	RESPONDER
TCGA-LN-A49W	ESCA	CAPECITABINE+CISPLATIN	RESPONDER
TCGA-LN-A4A1	ESCA	CAPECITABINE+CISPLATIN	NON RESPONDER
TCGA-LN-A4A2	ESCA	CAPECITABINE+CISPLATIN	RESPONDER
TCGA-LN-A4A3	ESCA	CAPECITABINE+CISPLATIN	NON RESPONDER
TCGA-LN-A4MQ	ESCA	CAPECITABINE+CISPLATIN	RESPONDER
TCGA-LN-A4MR	ESCA	CAPECITABINE+CISPLATIN	RESPONDER
TCGA-LN-A7HY	ESCA	CAPECITABINE+CISPLATIN	RESPONDER
TCGA-LN-A7HZ	ESCA	CAPECITABINE+CISPLATIN	RESPONDER
TCGA-LN-A8HZ	ESCA	CAPECITABINE+CISPLATIN	RESPONDER
TCGA-DH-A66B	GBMLGG	TEMOZOLOMIDE	NON RESPONDER
TCGA-DU-A76O	GBMLGG	TEMOZOLOMIDE	NON RESPONDER
TCGA-E1-A7YN	GBMLGG	TEMOZOLOMIDE	NON RESPONDER
TCGA-HT-A619	GBMLGG	TEMOZOLOMIDE	RESPONDER
TCGA-IK-8125	GBMLGG	TEMOZOLOMIDE	RESPONDER
TCGA-06-1806	GBMLGG	TEMOZOLOMIDE	NON RESPONDER
TCGA-06-A5U0	GBMLGG	TEMOZOLOMIDE	NON RESPONDER
TCGA-06-A6S1	GBMLGG	TEMOZOLOMIDE	NON RESPONDER
TCGA-06-A7TK	GBMLGG	TEMOZOLOMIDE	NON RESPONDER
TCGA-19-5959	GBMLGG	TEMOZOLOMIDE	NON RESPONDER
TCGA-19-A60I	GBMLGG	TEMOZOLOMIDE	NON RESPONDER
TCGA-19-A6J5	GBMLGG	TEMOZOLOMIDE	NON RESPONDER
TCGA-4W-AA9S	GBMLGG	TEMOZOLOMIDE	RESPONDER
TCGA-DB-A4XB	GBMLGG	TEMOZOLOMIDE	NON RESPONDER
TCGA-DB-A4XD	GBMLGG	TEMOZOLOMIDE	RESPONDER
TCGA-DB-A4XF	GBMLGG	TEMOZOLOMIDE	NON RESPONDER
TCGA-DB-A4XG	GBMLGG	TEMOZOLOMIDE	NON RESPONDER
TCGA-DB-A64O	GBMLGG	TEMOZOLOMIDE	NON RESPONDER
TCGA-DB-A64P	GBMLGG	TEMOZOLOMIDE	NON RESPONDER
TCGA-DB-A64V	GBMLGG	TEMOZOLOMIDE	NON RESPONDER
TCGA-DB-A64W	GBMLGG	TEMOZOLOMIDE	NON RESPONDER
TCGA-DB-A64X	GBMLGG	TEMOZOLOMIDE	NON RESPONDER
TCGA-DB-A75K	GBMLGG	TEMOZOLOMIDE	RESPONDER
TCGA-DH-A66D	GBMLGG	TEMOZOLOMIDE	NON RESPONDER
TCGA-DH-A66G	GBMLGG	TEMOZOLOMIDE	RESPONDER
TCGA-DH-A7UR	GBMLGG	TEMOZOLOMIDE	RESPONDER
TCGA-DH-A7UT	GBMLGG	TEMOZOLOMIDE	NON RESPONDER
TCGA-DH-A7UU	GBMLGG	TEMOZOLOMIDE	NON RESPONDER
TCGA-DH-A7UV	GBMLGG	TEMOZOLOMIDE	NON RESPONDER
TCGA-DU-8161	GBMLGG	TEMOZOLOMIDE	NON RESPONDER
TCGA-DU-8162	GBMLGG	TEMOZOLOMIDE	NON RESPONDER
TCGA-DU-8163	GBMLGG	TEMOZOLOMIDE	NON RESPONDER
TCGA-DU-8165	GBMLGG	TEMOZOLOMIDE	NON RESPONDER
TCGA-DU-8166	GBMLGG	TEMOZOLOMIDE	NON RESPONDER
TCGA-DU-8168	GBMLGG	TEMOZOLOMIDE	NON RESPONDER
TCGA-DU-A5TP	GBMLGG	TEMOZOLOMIDE	NON RESPONDER
TCGA-DU-A5TS	GBMLGG	TEMOZOLOMIDE	NON RESPONDER
TCGA-DU-A5TU	GBMLGG	TEMOZOLOMIDE	NON RESPONDER
TCGA-DU-A5TY	GBMLGG	TEMOZOLOMIDE	NON RESPONDER
TCGA-DU-A6S6	GBMLGG	TEMOZOLOMIDE	NON RESPONDER
TCGA-DU-A6S7	GBMLGG	TEMOZOLOMIDE	NON RESPONDER
TCGA-DU-A76K	GBMLGG	TEMOZOLOMIDE	NON RESPONDER
TCGA-DU-A76L	GBMLGG	TEMOZOLOMIDE	NON RESPONDER
TCGA-DU-A76R	GBMLGG	TEMOZOLOMIDE	NON RESPONDER
TCGA-DU-A7T8	GBMLGG	TEMOZOLOMIDE	NON RESPONDER
TCGA-DU-A7TA	GBMLGG	TEMOZOLOMIDE	NON RESPONDER
TCGA-DU-A7TB	GBMLGG	TEMOZOLOMIDE	NON RESPONDER
TCGA-DU-A7TD	GBMLGG	TEMOZOLOMIDE	NON RESPONDER
TCGA-E1-A7YH	GBMLGG	TEMOZOLOMIDE	NON RESPONDER
TCGA-E1-A7YJ	GBMLGG	TEMOZOLOMIDE	NON RESPONDER
TCGA-E1-A7YK	GBMLGG	TEMOZOLOMIDE	NON RESPONDER
TCGA-E1-A7YL	GBMLGG	TEMOZOLOMIDE	NON RESPONDER
TCGA-E1-A7YM	GBMLGG	TEMOZOLOMIDE	NON RESPONDER
TCGA-E1-A7YQ	GBMLGG	TEMOZOLOMIDE	NON RESPONDER
TCGA-E1-A7YS	GBMLGG	TEMOZOLOMIDE	NON RESPONDER
TCGA-E1-A7YV	GBMLGG	TEMOZOLOMIDE	NON RESPONDER
TCGA-E1-A7YW	GBMLGG	TEMOZOLOMIDE	NON RESPONDER
TCGA-E1-A7YY	GBMLGG	TEMOZOLOMIDE	NON RESPONDER
TCGA-E1-A7Z2	GBMLGG	TEMOZOLOMIDE	NON RESPONDER
TCGA-E1-A7Z6	GBMLGG	TEMOZOLOMIDE	NON RESPONDER
TCGA-FG-6689	GBMLGG	TEMOZOLOMIDE	NON RESPONDER
TCGA-FG-7638	GBMLGG	TEMOZOLOMIDE	NON RESPONDER
TCGA-FG-8181	GBMLGG	TEMOZOLOMIDE	NON RESPONDER
TCGA-FG-8185	GBMLGG	TEMOZOLOMIDE	NON RESPONDER
TCGA-FG-8189	GBMLGG	TEMOZOLOMIDE	NON RESPONDER
TCGA-FG-8191	GBMLGG	TEMOZOLOMIDE	NON RESPONDER
TCGA-FG-A4MW	GBMLGG	TEMOZOLOMIDE	NON RESPONDER
TCGA-FG-A6J3	GBMLGG	TEMOZOLOMIDE	NON RESPONDER
TCGA-FG-A70Y	GBMLGG	TEMOZOLOMIDE	NON RESPONDER
TCGA-FG-A710	GBMLGG	TEMOZOLOMIDE	NON RESPONDER
TCGA-FG-A711	GBMLGG	TEMOZOLOMIDE	NON RESPONDER
TCGA-FN-7833	GBMLGG	TEMOZOLOMIDE	RESPONDER
TCGA-HT-7477	GBMLGG	TEMOZOLOMIDE	RESPONDER
TCGA-HT-7483	GBMLGG	TEMOZOLOMIDE	RESPONDER
TCGA-HT-7884	GBMLGG	TEMOZOLOMIDE	NON RESPONDER
TCGA-HT-8011	GBMLGG	TEMOZOLOMIDE	NON RESPONDER
TCGA-HT-8013	GBMLGG	TEMOZOLOMIDE	NON RESPONDER
TCGA-HT-8113	GBMLGG	TEMOZOLOMIDE	RESPONDER
TCGA-HT-8114	GBMLGG	TEMOZOLOMIDE	RESPONDER
TCGA-HT-8564	GBMLGG	TEMOZOLOMIDE	NON RESPONDER
TCGA-HT-A4DV	GBMLGG	TEMOZOLOMIDE	RESPONDER
TCGA-HT-A5RA	GBMLGG	TEMOZOLOMIDE	RESPONDER
TCGA-HT-A5RC	GBMLGG	TEMOZOLOMIDE	NON RESPONDER
TCGA-HT-A61C	GBMLGG	TEMOZOLOMIDE	RESPONDER
TCGA-HT-A74K	GBMLGG	TEMOZOLOMIDE	RESPONDER
TCGA-HW-8319	GBMLGG	TEMOZOLOMIDE	NON RESPONDER
TCGA-HW-8320	GBMLGG	TEMOZOLOMIDE	NON RESPONDER
TCGA-HW-8321	GBMLGG	TEMOZOLOMIDE	NON RESPONDER
TCGA-HW-A5KJ	GBMLGG	TEMOZOLOMIDE	NON RESPONDER
TCGA-HW-A5KK	GBMLGG	TEMOZOLOMIDE	NON RESPONDER
TCGA-HW-A5KL	GBMLGG	TEMOZOLOMIDE	NON RESPONDER
TCGA-KT-A74X	GBMLGG	TEMOZOLOMIDE	NON RESPONDER
TCGA-KT-A7W1	GBMLGG	TEMOZOLOMIDE	NON RESPONDER
TCGA-P5-A5EX	GBMLGG	TEMOZOLOMIDE	RESPONDER
TCGA-QH-A65R	GBMLGG	TEMOZOLOMIDE	NON RESPONDER
TCGA-QH-A65X	GBMLGG	TEMOZOLOMIDE	NON RESPONDER
TCGA-QH-A6CS	GBMLGG	TEMOZOLOMIDE	NON RESPONDER
TCGA-QH-A6CY	GBMLGG	TEMOZOLOMIDE	NON RESPONDER
TCGA-QH-A6X4	GBMLGG	TEMOZOLOMIDE	NON RESPONDER
TCGA-QH-A6X8	GBMLGG	TEMOZOLOMIDE	NON RESPONDER
TCGA-QH-A6XC	GBMLGG	TEMOZOLOMIDE	NON RESPONDER
TCGA-S9-A6TS	GBMLGG	TEMOZOLOMIDE	NON RESPONDER
TCGA-S9-A6TV	GBMLGG	TEMOZOLOMIDE	NON RESPONDER
TCGA-S9-A6TW	GBMLGG	TEMOZOLOMIDE	NON RESPONDER
TCGA-S9-A6TX	GBMLGG	TEMOZOLOMIDE	RESPONDER
TCGA-S9-A6TY	GBMLGG	TEMOZOLOMIDE	NON RESPONDER
TCGA-S9-A6U0	GBMLGG	TEMOZOLOMIDE	NON RESPONDER
TCGA-S9-A6U1	GBMLGG	TEMOZOLOMIDE	RESPONDER
TCGA-S9-A6U8	GBMLGG	TEMOZOLOMIDE	NON RESPONDER
TCGA-S9-A6WD	GBMLGG	TEMOZOLOMIDE	NON RESPONDER
TCGA-S9-A6WG	GBMLGG	TEMOZOLOMIDE	NON RESPONDER
TCGA-S9-A6WM	GBMLGG	TEMOZOLOMIDE	NON RESPONDER
TCGA-S9-A6WN	GBMLGG	TEMOZOLOMIDE	NON RESPONDER
TCGA-S9-A7J0	GBMLGG	TEMOZOLOMIDE	NON RESPONDER
TCGA-S9-A7QW	GBMLGG	TEMOZOLOMIDE	NON RESPONDER
TCGA-S9-A7QY	GBMLGG	TEMOZOLOMIDE	NON RESPONDER
TCGA-S9-A7R1	GBMLGG	TEMOZOLOMIDE	NON RESPONDER
TCGA-S9-A7R4	GBMLGG	TEMOZOLOMIDE	NON RESPONDER
TCGA-S9-A7R7	GBMLGG	TEMOZOLOMIDE	NON RESPONDER
TCGA-S9-A7R8	GBMLGG	TEMOZOLOMIDE	NON RESPONDER
TCGA-S9-A89V	GBMLGG	TEMOZOLOMIDE	NON RESPONDER
TCGA-S9-A89Z	GBMLGG	TEMOZOLOMIDE	NON RESPONDER
TCGA-TM-A84B	GBMLGG	TEMOZOLOMIDE	NON RESPONDER
TCGA-TM-A84C	GBMLGG	TEMOZOLOMIDE	NON RESPONDER
TCGA-TM-A84L	GBMLGG	TEMOZOLOMIDE	NON RESPONDER
TCGA-VM-A8C8	GBMLGG	TEMOZOLOMIDE	NON RESPONDER
TCGA-VM-A8CE	GBMLGG	TEMOZOLOMIDE	NON RESPONDER
TCGA-VM-A8CF	GBMLGG	TEMOZOLOMIDE	NON RESPONDER
TCGA-VV-A829	GBMLGG	TEMOZOLOMIDE	NON RESPONDER
TCGA-VW-A7QS	GBMLGG	TEMOZOLOMIDE	RESPONDER
TCGA-WH-A86K	GBMLGG	TEMOZOLOMIDE	NON RESPONDER
TCGA-87-5896	GBMLGG	TEMOZOLOMIDE	RESPONDER
TCGA-BB-A5HU	HNSC	CISPLATIN	RESPONDER
TCGA-CN-A6V3	HNSC	CISPLATIN	RESPONDER
TCGA-H7-A6C4	HNSC	CISPLATIN	RESPONDER
TCGA-BA-A4IF	HNSC	CISPLATIN	RESPONDER
TCGA-BA-A4IH	HNSC	CISPLATIN	RESPONDER
TCGA-BA-A6D8	HNSC	CISPLATIN	RESPONDER
TCGA-BA-A6DA	HNSC	CISPLATIN	RESPONDER
TCGA-BA-A6DD	HNSC	CISPLATIN	NON RESPONDER
TCGA-BA-A6DI	HNSC	CISPLATIN	RESPONDER
TCGA-BA-A6DJ	HNSC	CISPLATIN	RESPONDER
TCGA-BB-7864	HNSC	CISPLATIN	RESPONDER
TCGA-BB-7866	HNSC	CISPLATIN	RESPONDER
TCGA-BB-7872	HNSC	CISPLATIN	RESPONDER
TCGA-BB-A5HY	HNSC	CISPLATIN	RESPONDER
TCGA-CN-6998	HNSC	CISPLATIN	NON RESPONDER
TCGA-CN-A63T	HNSC	CISPLATIN	RESPONDER
TCGA-CN-A641	HNSC	CISPLATIN	RESPONDER
TCGA-CN-A6V6	HNSC	CISPLATIN	RESPONDER
TCGA-CN-A6V7	HNSC	CISPLATIN	RESPONDER
TCGA-CQ-A4CH	HNSC	CISPLATIN	RESPONDER
TCGA-D6-A6EK	HNSC	CISPLATIN	RESPONDER
TCGA-DQ-7595	HNSC	CISPLATIN	RESPONDER
TCGA-F7-A50J	HNSC	CISPLATIN	RESPONDER
TCGA-HD-8314	HNSC	CISPLATIN	RESPONDER
TCGA-IQ-A61E	HNSC	CISPLATIN	RESPONDER
TCGA-IQ-A61G	HNSC	CISPLATIN	NON RESPONDER
TCGA-IQ-A61J	HNSC	CISPLATIN	RESPONDER
TCGA-IQ-A61O	HNSC	CISPLATIN	RESPONDER
TCGA-KU-A6H7	HNSC	CISPLATIN	RESPONDER
TCGA-MZ-A5BI	HNSC	CISPLATIN	RESPONDER
TCGA-MZ-A6I9	HNSC	CISPLATIN	RESPONDER
TCGA-MZ-A7D7	HNSC	CISPLATIN	RESPONDER
TCGA-P3-A6T2	HNSC	CISPLATIN	RESPONDER
TCGA-P3-A6T3	HNSC	CISPLATIN	RESPONDER
TCGA-P3-A6T7	HNSC	CISPLATIN	RESPONDER
TCGA-P3-A6T8	HNSC	CISPLATIN	RESPONDER
TCGA-T2-A6X0	HNSC	CISPLATIN	RESPONDER
TCGA-TN-A7HJ	HNSC	CISPLATIN	RESPONDER
TCGA-TN-A7HL	HNSC	CISPLATIN	RESPONDER
TCGA-UF-A7JC	HNSC	CISPLATIN	RESPONDER
TCGA-UF-A7JF	HNSC	CISPLATIN	RESPONDER
TCGA-UF-A7JJ	HNSC	CISPLATIN	RESPONDER
TCGA-UF-A7JK	HNSC	CISPLATIN	RESPONDER
TCGA-UF-A7JT	HNSC	CISPLATIN	RESPONDER
TCGA-DH-A66B	LGG	TEMOZOLOMIDE	NON RESPONDER
TCGA-DU-A76O	LGG	TEMOZOLOMIDE	NON RESPONDER
TCGA-E1-A7YN	LGG	TEMOZOLOMIDE	NON RESPONDER
TCGA-HT-A619	LGG	TEMOZOLOMIDE	RESPONDER
TCGA-IK-8125	LGG	TEMOZOLOMIDE	RESPONDER
TCGA-DB-A4XB	LGG	TEMOZOLOMIDE	NON RESPONDER
TCGA-DB-A4XD	LGG	TEMOZOLOMIDE	RESPONDER
TCGA-DB-A4XF	LGG	TEMOZOLOMIDE	NON RESPONDER
TCGA-DB-A4XG	LGG	TEMOZOLOMIDE	NON RESPONDER
TCGA-DB-A64O	LGG	TEMOZOLOMIDE	NON RESPONDER
TCGA-DB-A64P	LGG	TEMOZOLOMIDE	NON RESPONDER
TCGA-DB-A64V	LGG	TEMOZOLOMIDE	NON RESPONDER
TCGA-DB-A64W	LGG	TEMOZOLOMIDE	NON RESPONDER
TCGA-DB-A64X	LGG	TEMOZOLOMIDE	NON RESPONDER
TCGA-DB-A75K	LGG	TEMOZOLOMIDE	RESPONDER
TCGA-DH-A66D	LGG	TEMOZOLOMIDE	NON RESPONDER
TCGA-DH-A66G	LGG	TEMOZOLOMIDE	RESPONDER
TCGA-DH-A7UR	LGG	TEMOZOLOMIDE	RESPONDER
TCGA-DH-A7UT	LGG	TEMOZOLOMIDE	NON RESPONDER
TCGA-DH-A7UU	LGG	TEMOZOLOMIDE	NON RESPONDER
TCGA-DH-A7UV	LGG	TEMOZOLOMIDE	NON RESPONDER
TCGA-DU-8161	LGG	TEMOZOLOMIDE	NON RESPONDER
TCGA-DU-8162	LGG	TEMOZOLOMIDE	NON RESPONDER
TCGA-DU-8163	LGG	TEMOZOLOMIDE	NON RESPONDER
TCGA-DU-8165	LGG	TEMOZOLOMIDE	NON RESPONDER
TCGA-DU-8166	LGG	TEMOZOLOMIDE	NON RESPONDER
TCGA-DU-8168	LGG	TEMOZOLOMIDE	NON RESPONDER
TCGA-DU-A5TP	LGG	TEMOZOLOMIDE	NON RESPONDER
TCGA-DU-A5TS	LGG	TEMOZOLOMIDE	NON RESPONDER
TCGA-DU-A5TU	LGG	TEMOZOLOMIDE	NON RESPONDER
TCGA-DU-A5TY	LGG	TEMOZOLOMIDE	NON RESPONDER
TCGA-DU-A6S6	LGG	TEMOZOLOMIDE	NON RESPONDER
TCGA-DU-A6S7	LGG	TEMOZOLOMIDE	NON RESPONDER
TCGA-DU-A76K	LGG	TEMOZOLOMIDE	NON RESPONDER
TCGA-DU-A76L	LGG	TEMOZOLOMIDE	NON RESPONDER
TCGA-DU-A76R	LGG	TEMOZOLOMIDE	NON RESPONDER
TCGA-DU-A7T8	LGG	TEMOZOLOMIDE	NON RESPONDER
TCGA-DU-A7TA	LGG	TEMOZOLOMIDE	NON RESPONDER
TCGA-DU-A7TB	LGG	TEMOZOLOMIDE	NON RESPONDER
TCGA-DU-A7TD	LGG	TEMOZOLOMIDE	NON RESPONDER
TCGA-E1-A7YH	LGG	TEMOZOLOMIDE	NON RESPONDER
TCGA-E1-A7YJ	LGG	TEMOZOLOMIDE	NON RESPONDER
TCGA-E1-A7YK	LGG	TEMOZOLOMIDE	NON RESPONDER
TCGA-E1-A7YL	LGG	TEMOZOLOMIDE	NON RESPONDER
TCGA-E1-A7YM	LGG	TEMOZOLOMIDE	NON RESPONDER
TCGA-E1-A7YQ	LGG	TEMOZOLOMIDE	NON RESPONDER
TCGA-E1-A7YS	LGG	TEMOZOLOMIDE	NON RESPONDER
TCGA-E1-A7YV	LGG	TEMOZOLOMIDE	NON RESPONDER
TCGA-E1-A7YW	LGG	TEMOZOLOMIDE	NON RESPONDER
TCGA-E1-A7YY	LGG	TEMOZOLOMIDE	NON RESPONDER
TCGA-E1-A7Z2	LGG	TEMOZOLOMIDE	NON RESPONDER
TCGA-E1-A7Z6	LGG	TEMOZOLOMIDE	NON RESPONDER
TCGA-FG-6689	LGG	TEMOZOLOMIDE	NON RESPONDER
TCGA-FG-7638	LGG	TEMOZOLOMIDE	NON RESPONDER
TCGA-FG-8181	LGG	TEMOZOLOMIDE	NON RESPONDER
TCGA-FG-8185	LGG	TEMOZOLOMIDE	NON RESPONDER
TCGA-FG-8189	LGG	TEMOZOLOMIDE	NON RESPONDER
TCGA-FG-8191	LGG	TEMOZOLOMIDE	NON RESPONDER
TCGA-FG-A4MW	LGG	TEMOZOLOMIDE	NON RESPONDER
TCGA-FG-A6J3	LGG	TEMOZOLOMIDE	NON RESPONDER
TCGA-FG-A70Y	LGG	TEMOZOLOMIDE	NON RESPONDER
TCGA-FG-A710	LGG	TEMOZOLOMIDE	NON RESPONDER
TCGA-FG-A711	LGG	TEMOZOLOMIDE	NON RESPONDER
TCGA-FN-7833	LGG	TEMOZOLOMIDE	RESPONDER
TCGA-HT-7477	LGG	TEMOZOLOMIDE	RESPONDER
TCGA-HT-7483	LGG	TEMOZOLOMIDE	RESPONDER
TCGA-HT-7884	LGG	TEMOZOLOMIDE	NON RESPONDER
TCGA-HT-8011	LGG	TEMOZOLOMIDE	NON RESPONDER
TCGA-HT-8013	LGG	TEMOZOLOMIDE	NON RESPONDER
TCGA-HT-8113	LGG	TEMOZOLOMIDE	RESPONDER
TCGA-HT-8114	LGG	TEMOZOLOMIDE	RESPONDER
TCGA-HT-8564	LGG	TEMOZOLOMIDE	NON RESPONDER
TCGA-HT-A4DV	LGG	TEMOZOLOMIDE	RESPONDER
TCGA-HT-A5RA	LGG	TEMOZOLOMIDE	RESPONDER
TCGA-HT-A5RC	LGG	TEMOZOLOMIDE	NON RESPONDER
TCGA-HT-A61C	LGG	TEMOZOLOMIDE	RESPONDER
TCGA-HT-A74K	LGG	TEMOZOLOMIDE	RESPONDER
TCGA-HW-8319	LGG	TEMOZOLOMIDE	NON RESPONDER
TCGA-HW-8320	LGG	TEMOZOLOMIDE	NON RESPONDER
TCGA-HW-8321	LGG	TEMOZOLOMIDE	NON RESPONDER
TCGA-HW-A5KJ	LGG	TEMOZOLOMIDE	NON RESPONDER
TCGA-HW-A5KK	LGG	TEMOZOLOMIDE	NON RESPONDER
TCGA-HW-A5KL	LGG	TEMOZOLOMIDE	NON RESPONDER
TCGA-KT-A74X	LGG	TEMOZOLOMIDE	NON RESPONDER
TCGA-KT-A7W1	LGG	TEMOZOLOMIDE	NON RESPONDER
TCGA-P5-A5EX	LGG	TEMOZOLOMIDE	RESPONDER
TCGA-QH-A65R	LGG	TEMOZOLOMIDE	NON RESPONDER
TCGA-QH-A65X	LGG	TEMOZOLOMIDE	NON RESPONDER
TCGA-QH-A6CS	LGG	TEMOZOLOMIDE	NON RESPONDER
TCGA-QH-A6CY	LGG	TEMOZOLOMIDE	NON RESPONDER
TCGA-QH-A6X4	LGG	TEMOZOLOMIDE	NON RESPONDER
TCGA-QH-A6X8	LGG	TEMOZOLOMIDE	NON RESPONDER
TCGA-QH-A6XC	LGG	TEMOZOLOMIDE	NON RESPONDER
TCGA-S9-A6TS	LGG	TEMOZOLOMIDE	NON RESPONDER
TCGA-S9-A6TV	LGG	TEMOZOLOMIDE	NON RESPONDER
TCGA-S9-A6TW	LGG	TEMOZOLOMIDE	NON RESPONDER
TCGA-S9-A6TX	LGG	TEMOZOLOMIDE	RESPONDER
TCGA-S9-A6TY	LGG	TEMOZOLOMIDE	NON RESPONDER
TCGA-S9-A6U0	LGG	TEMOZOLOMIDE	NON RESPONDER
TCGA-S9-A6U1	LGG	TEMOZOLOMIDE	RESPONDER
TCGA-S9-A6U8	LGG	TEMOZOLOMIDE	NON RESPONDER
TCGA-S9-A6WD	LGG	TEMOZOLOMIDE	NON RESPONDER
TCGA-S9-A6WG	LGG	TEMOZOLOMIDE	NON RESPONDER
TCGA-S9-A6WM	LGG	TEMOZOLOMIDE	NON RESPONDER
TCGA-S9-A6WN	LGG	TEMOZOLOMIDE	NON RESPONDER
TCGA-S9-A7J0	LGG	TEMOZOLOMIDE	NON RESPONDER
TCGA-S9-A7QW	LGG	TEMOZOLOMIDE	NON RESPONDER
TCGA-S9-A7QY	LGG	TEMOZOLOMIDE	NON RESPONDER
TCGA-S9-A7R1	LGG	TEMOZOLOMIDE	NON RESPONDER
TCGA-S9-A7R4	LGG	TEMOZOLOMIDE	NON RESPONDER
TCGA-S9-A7R7	LGG	TEMOZOLOMIDE	NON RESPONDER
TCGA-S9-A7R8	LGG	TEMOZOLOMIDE	NON RESPONDER
TCGA-S9-A89V	LGG	TEMOZOLOMIDE	NON RESPONDER
TCGA-S9-A89Z	LGG	TEMOZOLOMIDE	NON RESPONDER
TCGA-TM-A84B	LGG	TEMOZOLOMIDE	NON RESPONDER
TCGA-TM-A84C	LGG	TEMOZOLOMIDE	NON RESPONDER
TCGA-TM-A84L	LGG	TEMOZOLOMIDE	NON RESPONDER
TCGA-VM-A8C8	LGG	TEMOZOLOMIDE	NON RESPONDER
TCGA-VM-A8CE	LGG	TEMOZOLOMIDE	NON RESPONDER
TCGA-VM-A8CF	LGG	TEMOZOLOMIDE	NON RESPONDER
TCGA-VV-A829	LGG	TEMOZOLOMIDE	NON RESPONDER
TCGA-VW-A7QS	LGG	TEMOZOLOMIDE	RESPONDER
TCGA-WH-A86K	LGG	TEMOZOLOMIDE	NON RESPONDER
TCGA-2Y-A9GV	LIHC	SORAFENIB	NON RESPONDER
TCGA-G3-A3CG	LIHC	SORAFENIB	NON RESPONDER
TCGA-3K-AAZ8	LIHC	SORAFENIB	NON RESPONDER
TCGA-BC-A8YO	LIHC	SORAFENIB	RESPONDER
TCGA-BW-A5NP	LIHC	SORAFENIB	NON RESPONDER
TCGA-CC-A8HV	LIHC	SORAFENIB	NON RESPONDER
TCGA-DD-A11D	LIHC	SORAFENIB	NON RESPONDER
TCGA-DD-A1EH	LIHC	SORAFENIB	RESPONDER
TCGA-DD-A1EJ	LIHC	SORAFENIB	NON RESPONDER
TCGA-DD-A1EK	LIHC	SORAFENIB	NON RESPONDER
TCGA-DD-A4NH	LIHC	SORAFENIB	NON RESPONDER
TCGA-DD-A4NS	LIHC	SORAFENIB	NON RESPONDER
TCGA-G3-A3CJ	LIHC	SORAFENIB	NON RESPONDER
TCGA-G3-A5SI	LIHC	SORAFENIB	NON RESPONDER
TCGA-UB-A7MB	LIHC	SORAFENIB	NON RESPONDER
TCGA-WX-AA44	LIHC	SORAFENIB	RESPONDER
TCGA-WX-AA47	LIHC	SORAFENIB	NON RESPONDER
TCGA-55-6979	LUAD	CARBOPLATIN+PACLITAXEL	NON RESPONDER
TCGA-49-AAR4	LUAD	CARBOPLATIN+PACLITAXEL	RESPONDER
TCGA-50-5051	LUAD	CARBOPLATIN+PACLITAXEL	RESPONDER
TCGA-50-5072	LUAD	CARBOPLATIN+PACLITAXEL	NON RESPONDER
TCGA-50-5933	LUAD	CARBOPLATIN+PACLITAXEL	RESPONDER
TCGA-50-6590	LUAD	CARBOPLATIN+PACLITAXEL	RESPONDER
TCGA-53-7813	LUAD	CARBOPLATIN+PACLITAXEL	NON RESPONDER
TCGA-55-1596	LUAD	CARBOPLATIN+PACLITAXEL	RESPONDER
TCGA-55-5899	LUAD	CARBOPLATIN+PACLITAXEL	RESPONDER
TCGA-55-6712	LUAD	CARBOPLATIN+PACLITAXEL	NON RESPONDER
TCGA-55-7994	LUAD	CARBOPLATIN+PACLITAXEL	RESPONDER
TCGA-55-7995	LUAD	CARBOPLATIN+PACLITAXEL	RESPONDER
TCGA-55-8301	LUAD	CARBOPLATIN+PACLITAXEL	RESPONDER
TCGA-55-8615	LUAD	CARBOPLATIN+PACLITAXEL	NON RESPONDER
TCGA-86-7954	LUAD	CARBOPLATIN+PACLITAXEL	RESPONDER
TCGA-95-A4VP	LUAD	CARBOPLATIN+PACLITAXEL	NON RESPONDER
TCGA-97-8547	LUAD	CARBOPLATIN+PACLITAXEL	RESPONDER
TCGA-55-6979	LUNG	CARBOPLATIN+PACLITAXEL	NON RESPONDER
TCGA-49-AAR4	LUNG	CARBOPLATIN+PACLITAXEL	RESPONDER
TCGA-50-5051	LUNG	CARBOPLATIN+PACLITAXEL	RESPONDER
TCGA-50-5072	LUNG	CARBOPLATIN+PACLITAXEL	NON RESPONDER
TCGA-50-5933	LUNG	CARBOPLATIN+PACLITAXEL	RESPONDER
TCGA-50-6590	LUNG	CARBOPLATIN+PACLITAXEL	RESPONDER
TCGA-53-7813	LUNG	CARBOPLATIN+PACLITAXEL	NON RESPONDER
TCGA-55-1596	LUNG	CARBOPLATIN+PACLITAXEL	RESPONDER
TCGA-55-5899	LUNG	CARBOPLATIN+PACLITAXEL	RESPONDER
TCGA-55-6712	LUNG	CARBOPLATIN+PACLITAXEL	NON RESPONDER
TCGA-55-7994	LUNG	CARBOPLATIN+PACLITAXEL	RESPONDER
TCGA-55-7995	LUNG	CARBOPLATIN+PACLITAXEL	RESPONDER
TCGA-55-8301	LUNG	CARBOPLATIN+PACLITAXEL	RESPONDER
TCGA-55-8615	LUNG	CARBOPLATIN+PACLITAXEL	NON RESPONDER
TCGA-86-7954	LUNG	CARBOPLATIN+PACLITAXEL	RESPONDER
TCGA-95-A4VP	LUNG	CARBOPLATIN+PACLITAXEL	NON RESPONDER
TCGA-97-8547	LUNG	CARBOPLATIN+PACLITAXEL	RESPONDER
TCGA-56-8308	LUNG	CARBOPLATIN+PACLITAXEL	NON RESPONDER
TCGA-43-6647	LUNG	CARBOPLATIN+PACLITAXEL	RESPONDER
TCGA-56-7579	LUNG	CARBOPLATIN+PACLITAXEL	NON RESPONDER
TCGA-56-8624	LUNG	CARBOPLATIN+PACLITAXEL	RESPONDER
TCGA-56-A4BW	LUNG	CARBOPLATIN+PACLITAXEL	RESPONDER
TCGA-56-A62T	LUNG	CARBOPLATIN+PACLITAXEL	RESPONDER
TCGA-NC-A5HT	LUNG	CARBOPLATIN+PACLITAXEL	RESPONDER
TCGA-UT-A88D	MESO	CISPLATIN+PEMETREXED	NON RESPONDER
TCGA-3H-AB3X	MESO	CISPLATIN+PEMETREXED	RESPONDER
TCGA-LK-A4O7	MESO	CISPLATIN+PEMETREXED	NON RESPONDER
TCGA-MQ-A6BQ	MESO	CISPLATIN+PEMETREXED	NON RESPONDER
TCGA-SC-A6LP	MESO	CISPLATIN+PEMETREXED	NON RESPONDER
TCGA-SC-A6LQ	MESO	CISPLATIN+PEMETREXED	NON RESPONDER
TCGA-SC-A6LR	MESO	CISPLATIN+PEMETREXED	NON RESPONDER
TCGA-SH-A7BD	MESO	CISPLATIN+PEMETREXED	RESPONDER
TCGA-SH-A7BH	MESO	CISPLATIN+PEMETREXED	NON RESPONDER
TCGA-SH-A9CT	MESO	CISPLATIN+PEMETREXED	RESPONDER
TCGA-SH-A9CU	MESO	CISPLATIN+PEMETREXED	RESPONDER
TCGA-UT-A88C	MESO	CISPLATIN+PEMETREXED	NON RESPONDER
TCGA-3A-A9I5	PAAD	GEMCITABINE	RESPONDER
TCGA-F2-A44G	PAAD	GEMCITABINE	RESPONDER
TCGA-FB-AAQ6	PAAD	GEMCITABINE	RESPONDER
TCGA-FZ-5924	PAAD	GEMCITABINE	NON RESPONDER
TCGA-IB-A5SS	PAAD	GEMCITABINE	RESPONDER
TCGA-2L-AAQA	PAAD	GEMCITABINE	NON RESPONDER
TCGA-2L-AAQI	PAAD	GEMCITABINE	NON RESPONDER
TCGA-2L-AAQJ	PAAD	GEMCITABINE	NON RESPONDER
TCGA-3A-A9I9	PAAD	GEMCITABINE	NON RESPONDER
TCGA-3A-A9IC	PAAD	GEMCITABINE	NON RESPONDER
TCGA-3A-A9IH	PAAD	GEMCITABINE	NON RESPONDER
TCGA-3A-A9IZ	PAAD	GEMCITABINE	NON RESPONDER
TCGA-3A-A9J0	PAAD	GEMCITABINE	NON RESPONDER
TCGA-F2-6879	PAAD	GEMCITABINE	RESPONDER
TCGA-F2-6880	PAAD	GEMCITABINE	RESPONDER
TCGA-F2-7276	PAAD	GEMCITABINE	NON RESPONDER
TCGA-F2-A44H	PAAD	GEMCITABINE	RESPONDER
TCGA-F2-A8YN	PAAD	GEMCITABINE	NON RESPONDER
TCGA-FB-A5VM	PAAD	GEMCITABINE	NON RESPONDER
TCGA-FB-A78T	PAAD	GEMCITABINE	RESPONDER
TCGA-FB-AAPP	PAAD	GEMCITABINE	NON RESPONDER
TCGA-FB-AAPY	PAAD	GEMCITABINE	RESPONDER
TCGA-FZ-5919	PAAD	GEMCITABINE	NON RESPONDER
TCGA-FZ-5923	PAAD	GEMCITABINE	NON RESPONDER
TCGA-H8-A6C1	PAAD	GEMCITABINE	RESPONDER
TCGA-HV-AA8X	PAAD	GEMCITABINE	NON RESPONDER
TCGA-HZ-7918	PAAD	GEMCITABINE	RESPONDER
TCGA-HZ-7923	PAAD	GEMCITABINE	RESPONDER
TCGA-HZ-7924	PAAD	GEMCITABINE	RESPONDER
TCGA-HZ-8317	PAAD	GEMCITABINE	NON RESPONDER
TCGA-HZ-8637	PAAD	GEMCITABINE	RESPONDER
TCGA-HZ-A49G	PAAD	GEMCITABINE	NON RESPONDER
TCGA-HZ-A49H	PAAD	GEMCITABINE	RESPONDER
TCGA-HZ-A77O	PAAD	GEMCITABINE	NON RESPONDER
TCGA-HZ-A77P	PAAD	GEMCITABINE	RESPONDER
TCGA-HZ-A9TJ	PAAD	GEMCITABINE	NON RESPONDER
TCGA-IB-7644	PAAD	GEMCITABINE	NON RESPONDER
TCGA-IB-7647	PAAD	GEMCITABINE	NON RESPONDER
TCGA-IB-7651	PAAD	GEMCITABINE	NON RESPONDER
TCGA-IB-7652	PAAD	GEMCITABINE	RESPONDER
TCGA-IB-7885	PAAD	GEMCITABINE	RESPONDER
TCGA-IB-7889	PAAD	GEMCITABINE	NON RESPONDER
TCGA-IB-8126	PAAD	GEMCITABINE	NON RESPONDER
TCGA-IB-8127	PAAD	GEMCITABINE	RESPONDER
TCGA-IB-A5SO	PAAD	GEMCITABINE	NON RESPONDER
TCGA-IB-A5SP	PAAD	GEMCITABINE	NON RESPONDER
TCGA-IB-A6UF	PAAD	GEMCITABINE	RESPONDER
TCGA-IB-AAUO	PAAD	GEMCITABINE	NON RESPONDER
TCGA-L1-A7W4	PAAD	GEMCITABINE	NON RESPONDER
TCGA-LB-A8F3	PAAD	GEMCITABINE	RESPONDER
TCGA-Q3-A5QY	PAAD	GEMCITABINE	RESPONDER
TCGA-RB-AA9M	PAAD	GEMCITABINE	NON RESPONDER
TCGA-S4-A8RM	PAAD	GEMCITABINE	RESPONDER
TCGA-US-A774	PAAD	GEMCITABINE	NON RESPONDER
TCGA-XD-AAUI	PAAD	GEMCITABINE	NON RESPONDER
TCGA-YB-A89D	PAAD	GEMCITABINE	RESPONDER
TCGA-YY-A8LH	PAAD	GEMCITABINE	RESPONDER
TCGA-2A-A8VT	PRAD	LEUPROLIDE	NON RESPONDER
TCGA-CH-5741	PRAD	LEUPROLIDE	RESPONDER
TCGA-HC-7742	PRAD	LEUPROLIDE	RESPONDER
TCGA-HC-A9TE	PRAD	LEUPROLIDE	NON RESPONDER
TCGA-HI-7168	PRAD	LEUPROLIDE	RESPONDER
TCGA-KC-A4BR	PRAD	LEUPROLIDE	RESPONDER
TCGA-KK-A59Y	PRAD	LEUPROLIDE	RESPONDER
TCGA-KK-A6E0	PRAD	LEUPROLIDE	RESPONDER
TCGA-KK-A6E1	PRAD	LEUPROLIDE	RESPONDER
TCGA-KK-A8I4	PRAD	LEUPROLIDE	NON RESPONDER
TCGA-KK-A8I7	PRAD	LEUPROLIDE	RESPONDER
TCGA-KK-A8I9	PRAD	LEUPROLIDE	RESPONDER
TCGA-KK-A8ID	PRAD	LEUPROLIDE	RESPONDER
TCGA-YL-A9WK	PRAD	LEUPROLIDE	RESPONDER
TCGA-YL-A9WL	PRAD	LEUPROLIDE	RESPONDER
TCGA-AG-3612	READ	FLUOROURACIL+LEUCOVORIN+OXALIPLATIN	RESPONDER
TCGA-AF-6136	READ	FLUOROURACIL+LEUCOVORIN+OXALIPLATIN	NON RESPONDER
TCGA-AF-A56L	READ	FLUOROURACIL+LEUCOVORIN+OXALIPLATIN	RESPONDER
TCGA-AG-3609	READ	FLUOROURACIL+LEUCOVORIN+OXALIPLATIN	RESPONDER
TCGA-AG-3728	READ	FLUOROURACIL+LEUCOVORIN+OXALIPLATIN	RESPONDER
TCGA-AG-3731	READ	FLUOROURACIL+LEUCOVORIN+OXALIPLATIN	RESPONDER
TCGA-AG-3909	READ	FLUOROURACIL+LEUCOVORIN+OXALIPLATIN	RESPONDER
TCGA-AG-4005	READ	FLUOROURACIL+LEUCOVORIN+OXALIPLATIN	RESPONDER
TCGA-AG-A020	READ	FLUOROURACIL+LEUCOVORIN+OXALIPLATIN	RESPONDER
TCGA-AH-6643	READ	FLUOROURACIL+LEUCOVORIN+OXALIPLATIN	RESPONDER
TCGA-AH-6903	READ	FLUOROURACIL+LEUCOVORIN+OXALIPLATIN	RESPONDER
TCGA-CI-6620	READ	FLUOROURACIL+LEUCOVORIN+OXALIPLATIN	NON RESPONDER
TCGA-HB-A43Z	SARC	DOCETAXEL+GEMCITABINE	RESPONDER
TCGA-IE-A4EH	SARC	DOCETAXEL+GEMCITABINE	RESPONDER
TCGA-3B-A9HL	SARC	DOCETAXEL+GEMCITABINE	NON RESPONDER
TCGA-3B-A9HP	SARC	DOCETAXEL+GEMCITABINE	NON RESPONDER
TCGA-3B-A9HS	SARC	DOCETAXEL+GEMCITABINE	NON RESPONDER
TCGA-3B-A9HZ	SARC	DOCETAXEL+GEMCITABINE	NON RESPONDER
TCGA-DX-A3LU	SARC	DOCETAXEL+GEMCITABINE	NON RESPONDER
TCGA-DX-A3U7	SARC	DOCETAXEL+GEMCITABINE	RESPONDER
TCGA-DX-A6B7	SARC	DOCETAXEL+GEMCITABINE	RESPONDER
TCGA-DX-A7EN	SARC	DOCETAXEL+GEMCITABINE	RESPONDER
TCGA-DX-A8BT	SARC	DOCETAXEL+GEMCITABINE	RESPONDER
TCGA-FX-A48G	SARC	DOCETAXEL+GEMCITABINE	NON RESPONDER
TCGA-IW-A3M4	SARC	DOCETAXEL+GEMCITABINE	RESPONDER
TCGA-JV-A5VE	SARC	DOCETAXEL+GEMCITABINE	RESPONDER
TCGA-KD-A5QS	SARC	DOCETAXEL+GEMCITABINE	RESPONDER
TCGA-PT-A8TR	SARC	DOCETAXEL+GEMCITABINE	RESPONDER
TCGA-X2-A95T	SARC	DOCETAXEL+GEMCITABINE	RESPONDER
TCGA-X9-A971	SARC	DOCETAXEL+GEMCITABINE	NON RESPONDER
TCGA-EB-A3XC	SKCM	DACARBAZINE	RESPONDER
TCGA-EB-A3Y6	SKCM	DACARBAZINE	RESPONDER
TCGA-EE-A185	SKCM	DACARBAZINE	NON RESPONDER
TCGA-EE-A29Q	SKCM	DACARBAZINE	NON RESPONDER
TCGA-EE-A29V	SKCM	DACARBAZINE	NON RESPONDER
TCGA-EE-A2MD	SKCM	DACARBAZINE	NON RESPONDER
TCGA-EE-A2ML	SKCM	DACARBAZINE	NON RESPONDER
TCGA-EE-A2MN	SKCM	DACARBAZINE	NON RESPONDER
TCGA-EE-A2MQ	SKCM	DACARBAZINE	NON RESPONDER
TCGA-EE-A3JI	SKCM	DACARBAZINE	NON RESPONDER
TCGA-ER-A19H	SKCM	DACARBAZINE	NON RESPONDER
TCGA-FS-A1ZE	SKCM	DACARBAZINE	NON RESPONDER
TCGA-CG-4444	STAD	FLUOROURACIL	RESPONDER
TCGA-VQ-A8PU	STAD	FLUOROURACIL	RESPONDER
TCGA-D7-8579	STAD	FLUOROURACIL	RESPONDER
TCGA-D7-A748	STAD	FLUOROURACIL	NON RESPONDER
TCGA-FP-7829	STAD	FLUOROURACIL	RESPONDER
TCGA-FP-A4BE	STAD	FLUOROURACIL	RESPONDER
TCGA-HU-8243	STAD	FLUOROURACIL	RESPONDER
TCGA-HU-A4H3	STAD	FLUOROURACIL	RESPONDER
TCGA-HU-A4H4	STAD	FLUOROURACIL	RESPONDER
TCGA-KB-A6F7	STAD	FLUOROURACIL	RESPONDER
TCGA-KB-A93J	STAD	FLUOROURACIL	RESPONDER
TCGA-VQ-A8DT	STAD	FLUOROURACIL	RESPONDER
TCGA-VQ-A8DU	STAD	FLUOROURACIL	NON RESPONDER
TCGA-VQ-A8DZ	STAD	FLUOROURACIL	NON RESPONDER
TCGA-VQ-A8E2	STAD	FLUOROURACIL	RESPONDER
TCGA-VQ-A8P3	STAD	FLUOROURACIL	RESPONDER
TCGA-VQ-A8PB	STAD	FLUOROURACIL	RESPONDER
TCGA-VQ-A8PD	STAD	FLUOROURACIL	NON RESPONDER
TCGA-VQ-A8PP	STAD	FLUOROURACIL	NON RESPONDER
TCGA-VQ-A8PT	STAD	FLUOROURACIL	RESPONDER
TCGA-VQ-A8PY	STAD	FLUOROURACIL	RESPONDER
TCGA-VQ-A8PZ	STAD	FLUOROURACIL	RESPONDER
TCGA-VQ-A91D	STAD	FLUOROURACIL	NON RESPONDER
TCGA-VQ-A91E	STAD	FLUOROURACIL	RESPONDER
TCGA-VQ-A91K	STAD	FLUOROURACIL	RESPONDER
TCGA-VQ-A91N	STAD	FLUOROURACIL	NON RESPONDER
TCGA-VQ-A91Q	STAD	FLUOROURACIL	RESPONDER
TCGA-VQ-A91S	STAD	FLUOROURACIL	RESPONDER
TCGA-VQ-A91W	STAD	FLUOROURACIL	RESPONDER
TCGA-VQ-A91Y	STAD	FLUOROURACIL	NON RESPONDER
TCGA-VQ-A922	STAD	FLUOROURACIL	NON RESPONDER
TCGA-VQ-A928	STAD	FLUOROURACIL	NON RESPONDER
TCGA-VQ-A94O	STAD	FLUOROURACIL	NON RESPONDER
TCGA-VQ-A94R	STAD	FLUOROURACIL	NON RESPONDER
TCGA-VQ-AA64	STAD	FLUOROURACIL	RESPONDER
TCGA-VQ-AA68	STAD	FLUOROURACIL	RESPONDER
TCGA-VQ-AA6B	STAD	FLUOROURACIL	RESPONDER
TCGA-VQ-AA6D	STAD	FLUOROURACIL	RESPONDER
TCGA-VQ-AA6F	STAD	FLUOROURACIL	NON RESPONDER
TCGA-VQ-AA6G	STAD	FLUOROURACIL	NON RESPONDER
TCGA-VQ-AA6K	STAD	FLUOROURACIL	NON RESPONDER
TCGA-CG-4444	STES	FLUOROURACIL	RESPONDER
TCGA-VQ-A8PU	STES	FLUOROURACIL	RESPONDER
TCGA-JY-A93D	STES	FLUOROURACIL	RESPONDER
TCGA-VR-A8EQ	STES	FLUOROURACIL	RESPONDER
TCGA-D7-8579	STES	FLUOROURACIL	RESPONDER
TCGA-D7-A748	STES	FLUOROURACIL	NON RESPONDER
TCGA-FP-7829	STES	FLUOROURACIL	RESPONDER
TCGA-FP-A4BE	STES	FLUOROURACIL	RESPONDER
TCGA-HU-8243	STES	FLUOROURACIL	RESPONDER
TCGA-HU-A4H3	STES	FLUOROURACIL	RESPONDER
TCGA-HU-A4H4	STES	FLUOROURACIL	RESPONDER
TCGA-KB-A6F7	STES	FLUOROURACIL	RESPONDER
TCGA-KB-A93J	STES	FLUOROURACIL	RESPONDER
TCGA-VQ-A8DT	STES	FLUOROURACIL	RESPONDER
TCGA-VQ-A8DU	STES	FLUOROURACIL	NON RESPONDER
TCGA-VQ-A8DZ	STES	FLUOROURACIL	NON RESPONDER
TCGA-VQ-A8E2	STES	FLUOROURACIL	RESPONDER
TCGA-VQ-A8P3	STES	FLUOROURACIL	RESPONDER
TCGA-VQ-A8PB	STES	FLUOROURACIL	RESPONDER
TCGA-VQ-A8PD	STES	FLUOROURACIL	NON RESPONDER
TCGA-VQ-A8PP	STES	FLUOROURACIL	NON RESPONDER
TCGA-VQ-A8PT	STES	FLUOROURACIL	RESPONDER
TCGA-VQ-A8PY	STES	FLUOROURACIL	RESPONDER
TCGA-VQ-A8PZ	STES	FLUOROURACIL	RESPONDER
TCGA-VQ-A91D	STES	FLUOROURACIL	NON RESPONDER
TCGA-VQ-A91E	STES	FLUOROURACIL	RESPONDER
TCGA-VQ-A91K	STES	FLUOROURACIL	RESPONDER
TCGA-VQ-A91N	STES	FLUOROURACIL	NON RESPONDER
TCGA-VQ-A91Q	STES	FLUOROURACIL	RESPONDER
TCGA-VQ-A91S	STES	FLUOROURACIL	RESPONDER
TCGA-VQ-A91W	STES	FLUOROURACIL	RESPONDER
TCGA-VQ-A91Y	STES	FLUOROURACIL	NON RESPONDER
TCGA-VQ-A922	STES	FLUOROURACIL	NON RESPONDER
TCGA-VQ-A928	STES	FLUOROURACIL	NON RESPONDER
TCGA-VQ-A94O	STES	FLUOROURACIL	NON RESPONDER
TCGA-VQ-A94R	STES	FLUOROURACIL	NON RESPONDER
TCGA-VQ-AA64	STES	FLUOROURACIL	RESPONDER
TCGA-VQ-AA68	STES	FLUOROURACIL	RESPONDER
TCGA-VQ-AA6B	STES	FLUOROURACIL	RESPONDER
TCGA-VQ-AA6D	STES	FLUOROURACIL	RESPONDER
TCGA-VQ-AA6F	STES	FLUOROURACIL	NON RESPONDER
TCGA-VQ-AA6G	STES	FLUOROURACIL	NON RESPONDER
TCGA-VQ-AA6K	STES	FLUOROURACIL	NON RESPONDER
TCGA-2G-AAG0	TGCT	BLEOMYCIN+CISPLATIN+ETOPOSIDE	RESPONDER
TCGA-2G-AAF6	TGCT	BLEOMYCIN+CISPLATIN+ETOPOSIDE	RESPONDER
TCGA-2G-AAFG	TGCT	BLEOMYCIN+CISPLATIN+ETOPOSIDE	RESPONDER
TCGA-2G-AAFH	TGCT	BLEOMYCIN+CISPLATIN+ETOPOSIDE	RESPONDER
TCGA-2G-AAFL	TGCT	BLEOMYCIN+CISPLATIN+ETOPOSIDE	RESPONDER
TCGA-2G-AAFM	TGCT	BLEOMYCIN+CISPLATIN+ETOPOSIDE	RESPONDER
TCGA-2G-AAFO	TGCT	BLEOMYCIN+CISPLATIN+ETOPOSIDE	RESPONDER
TCGA-2G-AAFY	TGCT	BLEOMYCIN+CISPLATIN+ETOPOSIDE	RESPONDER
TCGA-2G-AAFZ	TGCT	BLEOMYCIN+CISPLATIN+ETOPOSIDE	RESPONDER
TCGA-2G-AAG5	TGCT	BLEOMYCIN+CISPLATIN+ETOPOSIDE	RESPONDER
TCGA-2G-AAG8	TGCT	BLEOMYCIN+CISPLATIN+ETOPOSIDE	RESPONDER
TCGA-2G-AAG9	TGCT	BLEOMYCIN+CISPLATIN+ETOPOSIDE	RESPONDER
TCGA-2G-AAGA	TGCT	BLEOMYCIN+CISPLATIN+ETOPOSIDE	RESPONDER
TCGA-2G-AAGC	TGCT	BLEOMYCIN+CISPLATIN+ETOPOSIDE	RESPONDER
TCGA-2G-AAGE	TGCT	BLEOMYCIN+CISPLATIN+ETOPOSIDE	RESPONDER
TCGA-2G-AAGF	TGCT	BLEOMYCIN+CISPLATIN+ETOPOSIDE	RESPONDER
TCGA-2G-AAGG	TGCT	BLEOMYCIN+CISPLATIN+ETOPOSIDE	RESPONDER
TCGA-2G-AAGJ	TGCT	BLEOMYCIN+CISPLATIN+ETOPOSIDE	RESPONDER
TCGA-2G-AAGK	TGCT	BLEOMYCIN+CISPLATIN+ETOPOSIDE	RESPONDER
TCGA-2G-AAGN	TGCT	BLEOMYCIN+CISPLATIN+ETOPOSIDE	RESPONDER
TCGA-2G-AAGO	TGCT	BLEOMYCIN+CISPLATIN+ETOPOSIDE	RESPONDER
TCGA-2G-AAGP	TGCT	BLEOMYCIN+CISPLATIN+ETOPOSIDE	RESPONDER
TCGA-2G-AAGS	TGCT	BLEOMYCIN+CISPLATIN+ETOPOSIDE	RESPONDER
TCGA-2G-AAGT	TGCT	BLEOMYCIN+CISPLATIN+ETOPOSIDE	RESPONDER
TCGA-2G-AAGV	TGCT	BLEOMYCIN+CISPLATIN+ETOPOSIDE	RESPONDER
TCGA-2G-AAGZ	TGCT	BLEOMYCIN+CISPLATIN+ETOPOSIDE	RESPONDER
TCGA-2G-AAH0	TGCT	BLEOMYCIN+CISPLATIN+ETOPOSIDE	RESPONDER
TCGA-2G-AAH4	TGCT	BLEOMYCIN+CISPLATIN+ETOPOSIDE	RESPONDER
TCGA-2G-AAH8	TGCT	BLEOMYCIN+CISPLATIN+ETOPOSIDE	RESPONDER
TCGA-2G-AAHA	TGCT	BLEOMYCIN+CISPLATIN+ETOPOSIDE	RESPONDER
TCGA-2G-AAHC	TGCT	BLEOMYCIN+CISPLATIN+ETOPOSIDE	RESPONDER
TCGA-2G-AAKD	TGCT	BLEOMYCIN+CISPLATIN+ETOPOSIDE	RESPONDER
TCGA-2G-AAKG	TGCT	BLEOMYCIN+CISPLATIN+ETOPOSIDE	RESPONDER
TCGA-2G-AAKH	TGCT	BLEOMYCIN+CISPLATIN+ETOPOSIDE	RESPONDER
TCGA-2G-AAKL	TGCT	BLEOMYCIN+CISPLATIN+ETOPOSIDE	RESPONDER
TCGA-2G-AAKM	TGCT	BLEOMYCIN+CISPLATIN+ETOPOSIDE	RESPONDER
TCGA-2G-AAL7	TGCT	BLEOMYCIN+CISPLATIN+ETOPOSIDE	RESPONDER
TCGA-4K-AA1G	TGCT	BLEOMYCIN+CISPLATIN+ETOPOSIDE	RESPONDER
TCGA-4K-AAAL	TGCT	BLEOMYCIN+CISPLATIN+ETOPOSIDE	RESPONDER
TCGA-VF-A8AD	TGCT	BLEOMYCIN+CISPLATIN+ETOPOSIDE	RESPONDER
TCGA-XE-AANV	TGCT	BLEOMYCIN+CISPLATIN+ETOPOSIDE	RESPONDER
TCGA-XE-AAOD	TGCT	BLEOMYCIN+CISPLATIN+ETOPOSIDE	RESPONDER
TCGA-XE-AAOJ	TGCT	BLEOMYCIN+CISPLATIN+ETOPOSIDE	RESPONDER
TCGA-ZM-AA05	TGCT	BLEOMYCIN+CISPLATIN+ETOPOSIDE	RESPONDER
TCGA-2E-A9G8	UCEC	CARBOPLATIN+PACLITAXEL	RESPONDER
TCGA-A5-AB3J	UCEC	CARBOPLATIN+PACLITAXEL	RESPONDER
TCGA-AJ-A2QM	UCEC	CARBOPLATIN+PACLITAXEL	RESPONDER
TCGA-AJ-A3NH	UCEC	CARBOPLATIN+PACLITAXEL	RESPONDER
TCGA-AX-A2HF	UCEC	CARBOPLATIN+PACLITAXEL	RESPONDER
TCGA-BG-A0VT	UCEC	CARBOPLATIN+PACLITAXEL	RESPONDER
TCGA-FI-A2D5	UCEC	CARBOPLATIN+PACLITAXEL	NON RESPONDER
TCGA-AJ-A23N	UCEC	CARBOPLATIN+PACLITAXEL	NON RESPONDER
TCGA-AJ-A3BD	UCEC	CARBOPLATIN+PACLITAXEL	RESPONDER
TCGA-AJ-A3BF	UCEC	CARBOPLATIN+PACLITAXEL	RESPONDER
TCGA-AJ-A3BI	UCEC	CARBOPLATIN+PACLITAXEL	RESPONDER
TCGA-AJ-A3EK	UCEC	CARBOPLATIN+PACLITAXEL	RESPONDER
TCGA-AJ-A3I9	UCEC	CARBOPLATIN+PACLITAXEL	NON RESPONDER
TCGA-AJ-A3OJ	UCEC	CARBOPLATIN+PACLITAXEL	RESPONDER
TCGA-AJ-A3OL	UCEC	CARBOPLATIN+PACLITAXEL	RESPONDER
TCGA-AP-A3K1	UCEC	CARBOPLATIN+PACLITAXEL	NON RESPONDER
TCGA-AP-A5FX	UCEC	CARBOPLATIN+PACLITAXEL	RESPONDER
TCGA-AX-A2H5	UCEC	CARBOPLATIN+PACLITAXEL	RESPONDER
TCGA-BG-A2AE	UCEC	CARBOPLATIN+PACLITAXEL	RESPONDER
TCGA-BG-A3PP	UCEC	CARBOPLATIN+PACLITAXEL	RESPONDER
TCGA-EO-A2CG	UCEC	CARBOPLATIN+PACLITAXEL	RESPONDER
TCGA-EO-A2CH	UCEC	CARBOPLATIN+PACLITAXEL	NON RESPONDER
TCGA-EO-A3AV	UCEC	CARBOPLATIN+PACLITAXEL	RESPONDER
TCGA-EO-A3B1	UCEC	CARBOPLATIN+PACLITAXEL	RESPONDER
TCGA-EY-A2ON	UCEC	CARBOPLATIN+PACLITAXEL	NON RESPONDER
TCGA-EY-A3L3	UCEC	CARBOPLATIN+PACLITAXEL	RESPONDER
TCGA-EY-A3QX	UCEC	CARBOPLATIN+PACLITAXEL	RESPONDER
TCGA-EY-A4KR	UCEC	CARBOPLATIN+PACLITAXEL	NON RESPONDER
TCGA-EY-A54A	UCEC	CARBOPLATIN+PACLITAXEL	RESPONDER
TCGA-FI-A2D2	UCEC	CARBOPLATIN+PACLITAXEL	RESPONDER
TCGA-FI-A2D4	UCEC	CARBOPLATIN+PACLITAXEL	RESPONDER
TCGA-FI-A2EU	UCEC	CARBOPLATIN+PACLITAXEL	RESPONDER
TCGA-FI-A2EW	UCEC	CARBOPLATIN+PACLITAXEL	RESPONDER
TCGA-FI-A2EX	UCEC	CARBOPLATIN+PACLITAXEL	RESPONDER
TCGA-FI-A2EY	UCEC	CARBOPLATIN+PACLITAXEL	RESPONDER
TCGA-PG-A7D5	UCEC	CARBOPLATIN+PACLITAXEL	RESPONDER
TCGA-QF-A5YS	UCEC	CARBOPLATIN+PACLITAXEL	RESPONDER
TCGA-QS-A8F1	UCEC	CARBOPLATIN+PACLITAXEL	NON RESPONDER
TCGA-N5-A4RN	UCS	CARBOPLATIN+PACLITAXEL	RESPONDER
TCGA-N6-A4VE	UCS	CARBOPLATIN+PACLITAXEL	NON RESPONDER
TCGA-N8-A4PM	UCS	CARBOPLATIN+PACLITAXEL	RESPONDER
TCGA-N5-A4RF	UCS	CARBOPLATIN+PACLITAXEL	RESPONDER
TCGA-N5-A4RJ	UCS	CARBOPLATIN+PACLITAXEL	RESPONDER
TCGA-N5-A4RM	UCS	CARBOPLATIN+PACLITAXEL	NON RESPONDER
TCGA-N5-A59E	UCS	CARBOPLATIN+PACLITAXEL	RESPONDER
TCGA-N5-A59F	UCS	CARBOPLATIN+PACLITAXEL	RESPONDER
TCGA-N6-A4V9	UCS	CARBOPLATIN+PACLITAXEL	RESPONDER
TCGA-N7-A59B	UCS	CARBOPLATIN+PACLITAXEL	RESPONDER
TCGA-N8-A4PI	UCS	CARBOPLATIN+PACLITAXEL	RESPONDER
TCGA-N8-A4PN	UCS	CARBOPLATIN+PACLITAXEL	RESPONDER
TCGA-N8-A4PO	UCS	CARBOPLATIN+PACLITAXEL	NON RESPONDER
TCGA-N8-A4PQ	UCS	CARBOPLATIN+PACLITAXEL	RESPONDER
TCGA-N8-A56S	UCS	CARBOPLATIN+PACLITAXEL	NON RESPONDER
TCGA-N9-A4PZ	UCS	CARBOPLATIN+PACLITAXEL	RESPONDER
TCGA-N9-A4Q3	UCS	CARBOPLATIN+PACLITAXEL	RESPONDER
TCGA-N9-A4Q7	UCS	CARBOPLATIN+PACLITAXEL	RESPONDER
TCGA-N9-A4Q8	UCS	CARBOPLATIN+PACLITAXEL	NON RESPONDER
TCGA-NF-A4WX	UCS	CARBOPLATIN+PACLITAXEL	RESPONDER
TCGA-N7-A4Y8	UCS	CARBOPLATIN+PACLITAXEL	NON RESPONDER
