## Supplementary material for "Manual curation of TCGA treatment data and identification of potential markers of therapy response": Supp_data_6

Initial_name	Uniformed_name
06-BG	6-O-BENZYLGUANINE
06-BG (NABTT 0803)	6-O-BENZYLGUANINE
06BG	6-O-BENZYLGUANINE
06GB	6-O-BENZYLGUANINE
81C6	81C6
I 131 81C6	81C6
I131-81C6	81C6
MAGI131-81C6	81C6
A202171 PROTOCOL	A202171 PROTOCOL
A4QN	5,8-DI-AMINO-1,4-DIHYDROXY-ANTHRAQUINONE
ABAGOVOMAB OR PLACEBO	ABAGOVOMAB
ABAGOVOMAB VS PLACEBO	ABAGOVOMAB
ABAGOVOMAG VS PLACEBO	ABAGOVOMAB
ABIRATERONE	ABIRATERONE
AE-37	AE37
AE 788	AEE-788
AFATINIB	AFATINIB
BIBW 2992	AFATINIB
BIBW2992	AFATINIB
AFLIBERCEPT	AFLIBERCEPT
AFLIBERCEPT/ PLACEBO STUDY	AFLIBERCEPT
MLN8237	ALISERTIB
HEXALEN	ALTRETAMINE
HEXALIN	ALTRETAMINE
HEXAMETHYLMELAMINE	ALTRETAMINE
HEXAMETHYMELAMINE	ALTRETAMINE
ALVESIN	ALVESIN
AMATUXIMAB (MORAB-009)	AMATUXIMAB
AMIFOSTINE	AMIFOSTINE
AMITOSTIN	AMIFOSTINE
AMITOSTINE	AMIFOSTINE
9 AMINOCAMPTOTHECIN	9-AMINOCAMPTOTHECIN
9 IMMUNOAMINO CAMPTNETECIN	9-AMINOCAMPTOTHECIN
9AC 9 AMINOCAMPLOTECIAN	9-AMINOCAMPTOTHECIN
GAMINOCAMPTOTHECIN	9-AMINOCAMPTOTHECIN
AMINOPTERIN	AMINOPTERIN
ANASTRAZOLE	ANASTRAZOLE
ANASTROZOLE	ANASTRAZOLE
ANASTROZOLE (ARIMIDEX)	ANASTRAZOLE
ANASTROZOLUM	ANASTRAZOLE
ARIMIDEX	ANASTRAZOLE
ARIMIDEX (ANASTROZOLE)	ANASTRAZOLE
ARMIDEX	ANASTRAZOLE
ANGIOCAL	PRS-050-PEG40
ANTI NECPLATENS	ANTINEOPLASTONS
ANTI NEOPASTONS	ANTINEOPLASTONS
ARSENIC TNOXIDE	ARSENIC TRIOXIDE
ARSENIC TRIOXIDE	ARSENIC TRIOXIDE
ARSENIC TRIOXIDE (ATO)	ARSENIC TRIOXIDE
AT 101	GOSSYPOL
AT-101	GOSSYPOL
AUTOLOGOUS VACCINE	ATCV
ATTAC	ATTAC
AXITINIB	AXITINIB
AXITNIB	AXITINIB
AZATHIOPRINE	AZATHIOPRINE
AZD	AZD
BACILLUS CALMETTE-GUERIN (BCG)	BACILLUS CALMETTE-GUERIN
BCG	BACILLUS CALMETTE-GUERIN
BCG, INTRAVESICULAR	BACILLUS CALMETTE-GUERIN
BELINOSTAT	BELINOSTAT
AVASTIN	BEVACIZUMAB
AVASTIN (BEVACIZUMAB)	BEVACIZUMAB
AVASTIN/BEVACIZUMAB/PLACEBO	BEVACIZUMAB
BEVACIZAMAB/PLACEBO	BEVACIZUMAB
BEVACIZUMAB	BEVACIZUMAB
BEVACIZUMAB (AVASTIN)/PLACEBO PROVIDED BY STUDY	BEVACIZUMAB
BEVACIZUMAB AVASTIN	BEVACIZUMAB
BEVACIZUMAB OR PLACEBO	BEVACIZUMAB
BEVACIZUMAB OR PLACEBO RTOG 0825	BEVACIZUMAB
BEVACIZUMAB VS PLACEBO	BEVACIZUMAB
BEVACIZUMIAB/ VERSUS PLACEBO	BEVACIZUMAB
BEVACOZIMAB	BEVACIZUMAB
BEVCIZUMAB	BEVACIZUMAB
INVESTIGAL DRUG AVASTIN	BEVACIZUMAB
BICALUTAMID	BICALUTAMIDE
BICALUTAMIDE	BICALUTAMIDE
CASODEX	BICALUTAMIDE
TL32711	BIRINAPANT
BLEOMYCIN	BLEOMYCIN
BORTEZOMIB	BORTEZOMIB
PS 341	BORTEZOMIB
PS-341 BORTREZOMIB	BORTEZOMIB
PS341	BORTEZOMIB
VELCADE	BORTEZOMIB
BRIVANIB	BRIVANIB
BROMO DEOXYURIDINE	BROXURIDINE
CABAZITAXEL	CABAZITAXEL
JEVTANA	CABAZITAXEL
CABOZANTINIB	CABOZANTINIB
XL 184	CABOZANTINIB
XL184	CABOZANTINIB
CAI (NABTT 97212)	CAI NABIT 9712
CAI NABIT 9712	CAI NABIT 9712
CAI (NABTT 9712)	CAI NABIT 9712
CAPECETABINE	CAPECITABINE
CAPECITABIN	CAPECITABINE
CAPECITABINE	CAPECITABINE
CAPECITABINE -XELODA	CAPECITABINE
CAPECYTABINUM	CAPECITABINE
CEPECITABINE	CAPECITABINE
XELODA	CAPECITABINE
XELODA (CAPECITABINE)	CAPECITABINE
XELODA(CAPECITABINE)	CAPECITABINE
XELOX	CAPECITABINE+OXALIPLATIN
CARBO	CARBOPLATIN
CARBOBPLATIN	CARBOPLATIN
CARBOPALTIN	CARBOPLATIN
CARBOPLATIN	CARBOPLATIN
CARBOPLATIN #1	CARBOPLATIN
CARBOPLATIN 5 AUC	CARBOPLATIN
CARBOPLATIN 6TH	CARBOPLATIN
CARBOPLATINUM	CARBOPLATIN
CARBPLATIN	CARBOPLATIN
PARAPLATIN	CARBOPLATIN
CARBOPLATIN & PACLITAXEL	CARBOPLATIN+PACLITAXEL
CARBOPLATIN AND PACLITAXEL	CARBOPLATIN+PACLITAXEL
CARBOPLATIN PACLITAXEL	CARBOPLATIN+PACLITAXEL
CARBOPLATIN, TAXOL	CARBOPLATIN+PACLITAXEL
CARBOPLATIN/PACLITAXEL	CARBOPLATIN+PACLITAXEL
CARBOPLATIN_PACLITAXEL	CARBOPLATIN+PACLITAXEL
CARBOPLATIN/PACLITAXEL/BEVACIZUMAB	CARBOPLATIN+PACLITAXEL+BEVACIZUMAB
CARBOXY AMIDO TRIAZOLE	CARBOXYAMIDOTRIAZOLE
BCNU	CARMUSTINE
BCNU (CARMUSTINE)	CARMUSTINE
CARMUSTIN	CARMUSTINE
CARMUSTINE	CARMUSTINE
CARMUSTINE (BCNU)	CARMUSTINE
CARMUSTINE BCNU	CARMUSTINE
GLIADEL	CARMUSTINE
GLIADEL BCNU	CARMUSTINE
GLIADEL WAFER	CARMUSTINE
GLIADEL WAFER (BCNU)	CARMUSTINE
GLIADEL WAFER CARMUSTINE	CARMUSTINE
GLIADEL WAFERS	CARMUSTINE
GLIADEL WATERS	CARMUSTINE
GLIADLE WAFER	CARMUSTINE
CATUMAXUMAB	CATUMAXOMAB
CBP501	CBP501
CCNG	LOMUSTINE
CDR0000654697	CDR0000654697
CEDICANIB	CEDIRANIB
CEDIRANIB	CEDIRANIB
CEDIRANIB PLACEBO	CEDIRANIB
CEDIRANIB/PLACEBO	CEDIRANIB
RECENTIN PLACEBO AXDX2171	CEDIRANIB
CELBREX	CELECOXIB
CELEBREX	CELECOXIB
CEP 11981	CEP-11981
CETUXIMAB	CETUXIMAB
CETUXIMAB STUDY DRUG	CETUXIMAB
ERBITUX	CETUXIMAB
CH81C6	CH81C6
CHLORAMBUCIL	CHLORAMBUCIL
CHLOROQUINE	CHLOROQUINE
CI 980	CI-980
CI-980	CI-980
CI980	CI-980
CILENAITIDE	CILENGITIDE
CILENGITIDE	CILENGITIDE
CILENGTIDE	CILENGITIDE
REINOID/CIS RETINOIC ACID	13-CIS-12-(3'-CARBOXYPHENYL)RETINOIC ACID
CCDP	CISPLATIN
CDDP	CISPLATIN
CIPLASTIN	CISPLATIN
CISPLATAIN	CISPLATIN
CISPLATIM	CISPLATIN
CISPLATIN	CISPLATIN
CISPLATIN #2-7	CISPLATIN
CISPLATINUM	CISPLATIN
CISPLATNIN	CISPLATIN
PLATINOL	CISPLATIN
POLYPLATILLEN	CISPLATIN
CISPLATIN-XRT	CISPLATIN+XRT
CISPLATIN/ETOPOSIDE	CISPLATIN+ETOPOSIDE
CISPLATIN/GEMZAR	GEMCITABINE+CISPLATIN
CISPLATIN, PEMETREXED	CISPLATIN+PEMETREXED
IMC-A12	CIXUTUMUMAB
CLINICAL TRIAL	CLINICAL TRIAL
CLINICAL TRIAL-STUDY AGENT	CLINICAL TRIAL
CLODRONATE	CLODRONIC ACID
CLODRONIC ACID	CLODRONIC ACID
CLORETAZINE	LAROMUSTINE
STUDY DRUG AMG 655	CONATUMUMAB
B12	CYANOCOBALAMIN
CYCLOPHASPHAMIDE	CYCLOPHOSPHAMIDE
CYCLOPHOSPAMIDE	CYCLOPHOSPHAMIDE
CYCLOPHOSPHAMID	CYCLOPHOSPHAMIDE
CYCLOPHOSPHAMIDE	CYCLOPHOSPHAMIDE
CYCLOPHOSPHAMIDUM	CYCLOPHOSPHAMIDE
CYCLOPHOSPHANE	CYCLOPHOSPHAMIDE
CYOTXAN	CYCLOPHOSPHAMIDE
CYTOXAN	CYCLOPHOSPHAMIDE
CYTOXEN	CYCLOPHOSPHAMIDE
CYTOXIN	CYCLOPHOSPHAMIDE
CICLOFOSFAMIDA	CYCLOPHOSPHAMIDE
CYC-116/CYCLOCEL	CYCLOPHOSPHAMIDE+CYC116
CAV TRIAL	CYCLOPHOSPHAMIDE+DACTINOMYCIN+VINCRISTINE
CYTOXAN AND TAXOTERE	CYCLOPHOSPHAMIDE+DOCETAXEL
CHOP	CYCLOPHOSPHAMIDE+DOXORUBICIN+VINCRISTINE+PREDNISONE
CYCLOPHOSPHAMIDE+METHOTREXATUM+FLUOROURACILLUM	CYCLOPHOSPHAMIDE+METHOTREXATE+FLUOROURACIL
COPOLANG	CYCLOPHOSPHAMIDE+POLYSACCHARIDE-K
COPOLANG CAPS	CYCLOPHOSPHAMIDE+POLYSACCHARIDE-K
CYCLOPHOSPHAMIDE, VINCRISTINE, AND DACARBAZINE	CYCLOPHOSPHAMIDE+VINCRISTINE+DACARBAZINE
CYTOXAN, VINCRISTINE AND DACARBAZINE	CYCLOPHOSPHAMIDE+VINCRISTINE+DACARBAZINE
CVAD	CYCLOPHOSPHAMIDE+VINCRISTINE+DOXORUBICIN+DEXAMETHASONE
CICLOSPORIN	CYCLOSPORINE
CYTARABINE	CYTARABINE
HIGH DOSE ARA-C	CYTARABINE
DABRAFENIB	DABRAFENIB
GSK BRAF INHIBITOR	DABRAFENIB
DACABARZINE	DACARBAZINE
DACARBAZINE	DACARBAZINE
DACARBAZINE (DTIC)	DACARBAZINE
DTIC	DACARBAZINE
DTIC, DACARBAZINE	DACARBAZINE
DACLIZUMAB	DACLIZUMAB
ACT PEP3 KLH	DACTINOMYCIN
ACTINOMYCIN D	DACTINOMYCIN
ACTINOMYCIN-D	DACTINOMYCIN
DASATINIB	DASATINIB
DC VAX (DENDRITIC CELL VACCINE)	DC VAX (DENDRITIC CELL VACCINE)
DCVAX	DC VAX (DENDRITIC CELL VACCINE)
DENDRITIC CELL VACCINE (DCVAX)	DC VAX (DENDRITIC CELL VACCINE)
DENDRITICCELL VACCINE	DC VAX (DENDRITIC CELL VACCINE)
ARIAD AP23573	RIDAFOROLIMUS
DEGARELIX	DEGARELIX
FIRMAGON	DEGARELIX
17-AAG	ALVESPIMYCIN
DENOSUMAB	DENOSUMAB
XGEVA	DENOSUMAB
ARMOUR THYROID	ARMOUR THYROID
DECADRON	DEXAMETHASONE
DECODRON	DEXAMETHASONE
DEXAETHASONE	DEXAMETHASONE
DEXAMETHASOME	DEXAMETHASONE
DEXAMETHASONE	DEXAMETHASONE
DEXAMETHASONE PHOSPHATE	DEXAMETHASONE
DEXAMETHAZONE	DEXAMETHASONE
DEXAMETHSONE	DEXAMETHASONE
DEXAMTHASONE	DEXAMETHASONE
DEXMETHASONE	DEXAMETHASONE
DIDOX	DIDOX
DIPHENCYPRONE	DIPHENCYPRONE
DOCETAXEL	DOCETAXEL
DOCETAXELUM	DOCETAXEL
DOCETOXEL/TAXOTERE	DOCETAXEL
DOXETAXEL	DOCETAXEL
DOXETAXOL	DOCETAXEL
TAXOTERE	DOCETAXEL
TAXOTERECIN	DOCETAXEL
TCH	DOCETAXEL+CARBOPLATIN+TRASTUZUMAB
TAXOTERE/CYTOXAN	CYCLOPHOSPHAMIDE+DOCETAXEL
TC	CYCLOPHOSPHAMIDE+DOCETAXEL
DOCETAXEL +/- ZACTIMA	DOCETAXEL+VANDETANIB
DOXIFLURIDIN	DOXIFLURIDINE
DOXIFLURIDINE	DOXIFLURIDINE
ADRIAMICIN	DOXORUBICIN
ADRIAMYCIN	DOXORUBICIN
ADRIAMYCIN (DOXORUBICIN)	DOXORUBICIN
ADRIAMYICIN	DOXORUBICIN
ADRIMYCIN	DOXORUBICIN
DOXIL	DOXORUBICIN
DOXIRUBICIN	DOXORUBICIN
DOXOBUBICIN	DOXORUBICIN
DOXORUBICIN	DOXORUBICIN
DOXORUBICIN HCI LIIPOSOMAL	DOXORUBICIN
DOXORUBICIN HCI LIPSOME	DOXORUBICIN
DOXORUBICIN HCL	DOXORUBICIN
DOXORUBICIN HCL LIPOSOMAL	DOXORUBICIN
DOXORUBICIN HCL LIPOSOMAL -DOXIL	DOXORUBICIN
DOXORUBICIN LIPOSOME	DOXORUBICIN
DOXORUBICINA	DOXORUBICIN
DOXORUBICINE	DOXORUBICIN
DOXORUBICINUM	DOXORUBICIN
DOXORUBINCIN HCL	DOXORUBICIN
HYDROXYDAUNOMYCIN	DOXORUBICIN
LIOSOMAL DOCORUBICIN	DOXORUBICIN
LIPOSOMAL DOXORUBICAN	DOXORUBICIN
LIPOSOMAL DOXORUBICIN	DOXORUBICIN
2B3-101	DOXORUBICIN
DOXIL & CARBOPLATIN	DOXORUBICIN+CARBOPLATIN
AC	DOXORUBICIN+CYCLOPHOSPHAMIDE
ADRIAMYCIN+CUCLOPHOSPHAMIDE	DOXORUBICIN+CYCLOPHOSPHAMIDE
ADRIAMYCIN+CYCLOPHOSPHAMID	DOXORUBICIN+CYCLOPHOSPHAMIDE
ADRIAMYCIN+CYCLOPHOSPHAMIDE	DOXORUBICIN+CYCLOPHOSPHAMIDE
ADRIAMYCIN/CYTOXAN	DOXORUBICIN+CYCLOPHOSPHAMIDE
ADRIMICIN+CYCLOPHOSPHAMIDE	DOXORUBICIN+CYCLOPHOSPHAMIDE
ADRIMYCIN+CYCLOPHOSPHAMIDE	DOXORUBICIN+CYCLOPHOSPHAMIDE
DOXORUBICIN+ CYCLOPHOSPHAMIDE	DOXORUBICIN+CYCLOPHOSPHAMIDE
DOXORUBICIN+CYCLOPHOSPHAMID	DOXORUBICIN+CYCLOPHOSPHAMIDE
DOXORUBICINE+CYCLOPHOSPHAMIDE	DOXORUBICIN+CYCLOPHOSPHAMIDE
DOXORUBICINE CYCLOPHOSPHAMIDE TAMOXIFEN	DOXORUBICIN+CYCLOPHOSPHAMIDE+TAMOXIFEN
DOXORUBICINE+CYCLOPHOSPHAMIDE+TAMOXIFEN	DOXORUBICIN+CYCLOPHOSPHAMIDE+TAMOXIFEN
ADRIAMYCIN, CYTOXAN, AVASTIN	DOXORUBICIN+CYTOXAN+AVASTIN
DS-8273A	DS-8273A
ENOTICUMAB	ENOTICUMAB
ENZASTAURIN	ENZASTAURIN
LY317615	ENZASTAURIN
EPIRUBICIN	EPIRUBICIN
EPIRUBICINUM	EPIRUBICIN
EPIRUBICOIN	EPIRUBICIN
ERYTHROPOIETIN	DARBEPOETIN ALFA
ERIBULIN	ERIBULIN
HALAVEN	ERIBULIN
ERLOTINIB	ERLOTINIB
ERLOTINIB (TARCEVA)	ERLOTINIB
ERLOTONIB	ERLOTINIB
TANCEVA	ERLOTINIB
TARCEVA	ERLOTINIB
TARCEVA (ERLOTINIB)	ERLOTINIB
TARCEVA/ERLOTINIB	ERLOTINIB
TARVECA	ERLOTINIB
ESTRAMUSTINE	ESTRAMUSTINE
ORAL ETOPOSIDE	ETOPOSIDE
VEPESID	ETOPOSIDE
VP 16	ETOPOSIDE
VP 16 (ETOPOSIDE)	ETOPOSIDE
VP-16	ETOPOSIDE
VP16	ETOPOSIDE
ETC POSIDUM	ETOPOSIDE
ETOPOSID	ETOPOSIDE
ETOPOSIDE	ETOPOSIDE
ETOPOSIDE (VP-16)	ETOPOSIDE
ETOPOSIDE (VP16)	ETOPOSIDE
ETOPOSIDE PHOSPHATE	ETOPOSIDE
ETOPSIDE	ETOPOSIDE
EPOCH	ETOPOSIDE+PREDNISONE+VINCRISTINE+DOXORUBICIN
AFINITOR	EVEROLIMUS
EVEROLIMUS	EVEROLIMUS
RAD001	EVEROLIMUS
EVEROLIMUS, GEMCITABINE, AND CISPLATIN	EVEROLIMUS+GEMCITABINE+CISPLATIN
THRESHOLD-302	EVOFOSFAMIDE
AROMASIN	EXEMESTANE
AROMASIN (EXEMESTANE)	EXEMESTANE
AROMATASE EXEMESTANE	EXEMESTANE
EXEMESTANE	EXEMESTANE
EXEMESTANE (AROMASIN)	EXEMESTANE
EZN-2968	EZN-2968
FENRETINIDE	FENRETINIDE
FILGRASTIM (G-CSF)	FILGRASTIM
FUDR (FLOXURIDINE)	FLOXURIDINE
TS-1	FLUOROURACIL
5 FLUOROURACIL	FLUOROURACIL
5 FLUOROURACILUM	FLUOROURACIL
5 FU	FLUOROURACIL
5- FU	FLUOROURACIL
5-FLOUROURACIL	FLUOROURACIL
5-FLUOROURACIL	FLUOROURACIL
5-FLUOROURACILUM	FLUOROURACIL
5-FLUOROURACIL‎	FLUOROURACIL
5-FLUORUORACIL	FLUOROURACIL
5-FLUROURACIL	FLUOROURACIL
5-FU	FLUOROURACIL
5FU	FLUOROURACIL
FLOUROURACIL	FLUOROURACIL
FLOXURIDINE	FLUOROURACIL
FLUOROURACIL	FLUOROURACIL
FLUOROURACIL (5-FU)	FLUOROURACIL
FLUOROURACIL IV CONTINUOUS INFUSION OVER 46 HOURS	FLUOROURACIL
FLUOROURACILUM	FLUOROURACIL
FLUORURACIL	FLUOROURACIL
5-FU+ ETOPOSIDIUM	FLUOROURACIL+ETOPOSIDE
5 FLUOROURACIL+LEUCOVORIN	FLUOROURACIL+LEUCOVORIN
5 FLUOROURACILUM+LEUCOVORIN	FLUOROURACIL+LEUCOVORIN
5-FLUOROURACIL + LEUCOVORIN	FLUOROURACIL+LEUCOVORIN
5-FU + LEULOV	FLUOROURACIL+LEUCOVORIN
5F4 LEUCOVORIN	FLUOROURACIL+LEUCOVORIN
5FLUOROURACIL+LEUCOVORIN	FLUOROURACIL+LEUCOVORIN
FOSAPREPITANT	FOSAPREPITANT
FOTEMUSTINE	FOTEMUSTINE
MUSTOPHORAN	FOTEMUSTINE
FT	FLUOROURACIL+TEGAFUR
FASLODEX	FULVESTRANT
FULUESTRANT	FULVESTRANT
FULVESTRANT	FULVESTRANT
FULVESTRANT (FASLODEX)	FULVESTRANT
GDC-0449	VISMODEGIB
GDC-0980	APITOLISIB
GEFITINIB	GEFITINIB
IRESSA	GEFITINIB
IRESSA PLACEBO VS. DRUG	GEFITINIB
IRRESSA	GEFITINIB
GAMZAR	GEMCITABINE
GEMAR	GEMCITABINE
GEMCITABINE	GEMCITABINE
GEMCITABINE (GEMZAR)	GEMCITABINE
GEMCITABINE HCI	GEMCITABINE
GEMCITABINE HCL	GEMCITABINE
GEMCITABINE INJECTION	GEMCITABINE
GEMCITIBANE	GEMCITABINE
GEMCITIBINE	GEMCITABINE
GEMICITABINE	GEMCITABINE
GEMICTIABINE	GEMCITABINE
GEMZAN	GEMCITABINE
GEMZAR	GEMCITABINE
GEMZAR (GEMCITABINE)	GEMCITABINE
GEMZET	GEMCITABINE
GEZMAR	GEMCITABINE
GOMZAR	GEMCITABINE
GEMCITABINE AND CISPLATIN	GEMCITABINE+CISPLATIN
GEMOX	GEMCITABINE+OXALIPLATIN
GL-ONC1	GL-ONC1
GOG182	GOG-0182
GOG 218	GOG-0218
GOSERELIN	GOSERELIN
TRENANTONE	GOSERELIN
ZOLADEX	GOSERELIN
GP-100	GP-100
GP100	GP-100
HALICHONDRIN	HALICHONDRIN B
HALICHONDRIN B	HALICHONDRIN B
HEC.1 - SORAFENIB VS SORAFENIB PLUS DOXORUBICIN	SORAFENIB VS SORAFENIB+DOXORUBICIN
HORMONE, NOS	HORMONE NOS
HSPPC-96 VACCINE	HSPPC-96 VACCINE
90Y-HU3S193	HU3S193
HYDROCORTISONE	HYDROCORTISONE
ABTC 0603 HYDROXYCHLOROQUINE	HYDROXYCHLOROQUINE
HYDROCHOROQUINE	HYDROXYCHLOROQUINE
HYDOXYUREA	HYDROXYUREA
HYDROXUREA	HYDROXYUREA
HYDROXYUEREA	HYDROXYUREA
HYDROXYUREA	HYDROXYUREA
HYDROYUREA	HYDROXYUREA
HYRDROXYUREA	HYDROXYUREA
HYROXYUREA	HYDROXYUREA
IBANDRONATE	IBANDRONATE
ICT-107	ICT-107
IFEX	IFOSFAMIDE
IFOSFAMID	IFOSFAMIDE
IFOSFAMIDE	IFOSFAMIDE
IFOSTAMIDE	IFOSFAMIDE
ICE	IFOSFAMIDE+CARBOPLATIN+ETOPOSIDE
O-ICE	IFOSFAMIDE+CARBOPLATIN+ETOPOSIDE
IL 12	INTERLEUKIN-12
INTERLEUKIN-12	INTERLEUKIN-12
IL 13	INTERLEUKIN-13
IL-13 PSEUDOMONAS EXOTOXIN	INTERLEUKIN-13+PSEUDOMONAS EXOTOXIN
IL-13 WITH PSEUDOMONAS EXOTOXIN	INTERLEUKIN-13+PSEUDOMONAS EXOTOXIN
IL-13-PE38QQR CYTOXIN	INTERLEUKIN-13+PSEUDOMONAS EXOTOXIN
IL-13PE	INTERLEUKIN-13+PSEUDOMONAS EXOTOXIN
IL-18	INTERLEUKIN-18
PROLEUKIN	HUMAN INTERLEUKIN-2
PROLEUKIN (IL-2)	HUMAN INTERLEUKIN-2
INTERLEUKIN - 2	HUMAN INTERLEUKIN-2
IL 2	HUMAN INTERLEUKIN-2
IL-2	HUMAN INTERLEUKIN-2
IL-2 (HIGH DOSE)	HUMAN INTERLEUKIN-2
IL-2 THERAPY (INTERLEUKIN)	HUMAN INTERLEUKIN-2
IL2	HUMAN INTERLEUKIN-2
INTERLEUKIN 2-HIGH DOSE	HUMAN INTERLEUKIN-2
INTERLEUKIN-2	HUMAN INTERLEUKIN-2
GLEEVAC	IMATINIB
GLEEVEC	IMATINIB
IMATINIB	IMATINIB
IMIQUIMOD	IMIQUIMOD
SYLATRON	INTERFERON ALFA-2B
INF	INFLIXIMAB
BS1-201	INIPARIB
BSI-201	INIPARIB
ALPHA INTERFERON	INTERFERON ALFA
ALFERON	INTERFERON ALFA
IFN-ALPHA (INTRON)	INTERFERON ALFA
INTRON A	INTERFERON ALFA
LAFERON	INTERFERON ALFA
ROFERON-A	INTERFERON ALFA
INTERFERON ALFA	INTERFERON ALFA
INTERFERON ALFA-2B	INTERFERON ALFA
INTERFERON ALPHA	INTERFERON ALFA
INTERFERON-ALFA	INTERFERON ALFA
INTERFERON-ALPHA	INTERFERON ALFA
INTERFERON-Α2	INTERFERON ALFA
INTERFERON GAMMA	INTERFERON GAMMA-1B
INTERFERON	INTERFERON NOS
IPILIMUMAB	IPILIMUMAB
YERVOY	IPILIMUMAB
CAMPTOSAR	IRINOTECAN
CPT 11	IRINOTECAN
CPT-11	IRINOTECAN
CPT11	IRINOTECAN
IRINOTECAN	IRINOTECAN
IRINOTECAN HCL	IRINOTECAN
IRINOTECAN HYDROCHLORIDE	IRINOTECAN
IRINTOCEAN	IRINOTECAN
IRINTOTECAN	IRINOTECAN
IRONOTECAN	IRINOTECAN
IRINOTECAN + CETUXIMAB	IRINOTECAN+CETUXIMAB
IRINOTECAN+5-FLUOROURACILIM	IRINOTECAN+FLUOROURACIL
IROLFLUVIN	IROFULVEN
MGI 114	IROFULVEN
ACCTUANE	ISOTRETINOIN
ACCUTANE	ISOTRETINOIN
CIS RETINOIC ACID	ISOTRETINOIN
CIS-RETINOIC ACID	ISOTRETINOIN
CRA	ISOTRETINOIN
ISOTRECTINOIN (ACCCUTANE)	ISOTRETINOIN
ISOTRETINOIN	ISOTRETINOIN
IXABEPILONE	IXABEPILONE
KARENITECIN	COSITECAN
KARERLTECIN	COSITECAN
KETOCONAZOLE	KETOCONAZOLE
LAPATINIB	LAPATINIB
SU101	LEFLUNOMIDE
REVLIMID	LENALIDOMIDE
LETROZOL	LETROZOLE
LETROZOLE	LETROZOLE
LETROZOLE (FEMARA)	LETROZOLE
LETROZOLE FEMARA	LETROZOLE
LETROZOLUM	LETROZOLE
FEMARA	LETROZOLE
FEMARA (LETROZOLE)	LETROZOLE
CALCIUM FOLIATUM	LEUCOVORIN
FOLINIC ACID	LEUCOVORIN
LEUCOVORIN	LEUCOVORIN
LEUCOVORIN CALCIUM	LEUCOVORIN
LEUOCVORIN	LEUCOVORIN
LEVCOVORIN	LEUCOVORIN
FOLFIRI	LEUCOVORIN+FLUOROURACIL+IRINOTECAN
C1 FOLFIRI/ZALTRAP	LEUCOVORIN+FLUOROURACIL+IRINOTECAN+AFLIBERCEPT
FOLFIRI/AVASTIN	LEUCOVORIN+FLUOROURACIL+IRINOTECAN+BEVACIZUMAB
FOLFOX	LEUCOVORIN+FLUOROURACIL+OXALIPLATIN
CALCIUM FOLIATUM, FLUOROURACILUM, OXALIPLATINUM, DEXAMETHASSONE	LEUCOVORIN+OXALIPLATIN+FLUOROURACIL+DEXAMETHASONE
ELIGARD	LEUPROLIDE
LEUPROLIDE	LEUPROLIDE
LEUPROLIDE ACETATE	LEUPROLIDE
LEUPROLIDE ACETATE (LUPRON)	LEUPROLIDE
LEUPRORELIN	LEUPROLIDE
LUPROLIDE DEPOT	LEUPROLIDE
LUPRON	LEUPROLIDE
LEVENRACETAM	LEVETIRACETAM
LEVETIRACETAM	LEVETIRACETAM
LEVOTHROID	LEVOTHYROXINE
LEVOTHYROXINE	LEVOTHYROXINE
LEVOXYL	LEVOTHYROXINE
SYNTHROID	LEVOTHYROXINE
LHRH AGONIST	BUSERELIN
LHRH AGONIST AND ANTI-ANDROGENS COMBINED ANDROGEN BLOCKADE	BUSERELIN+ANDROGEN BLOCKADE
CYTOMEL	LIOTHYRONINE
PATRIN	LOMEGUATRIB
CCNU	LOMUSTINE
CEENU	LOMUSTINE
LOMUSTIN	LOMUSTINE
LOMUSTINE	LOMUSTINE
LOMUSTINE (CCNU)	LOMUSTINE
LOMUSTINE CCNU	LOMUSTINE
LUMUSTINE	LOMUSTINE
SARASAR	LONAFARNIB
SCH66336	LONAFARNIB
SCH6636	LONAFARNIB
LY228820	LY228820
MAB I 131	MAB I-131
MAB I-131	MAB I-131
MAB I131	MAB I-131
MABI131	MAB I-131
MAGE A3	MAGE-A3
MAGE-3	MAGE-A3
RECMAGE- A3	MAGE-A3
MARIMASTAT	MARIMASTAT
PROVERA	MEDROXYPROGESTERONE ACETATE
MEDT 575	METFORMIN
MEGACE	MEGESTROL ACETATE
MEGACE (ORAL)	MEGESTROL ACETATE
MEGESTROL ACETATE	MEGESTROL ACETATE
ALKERAN	MELPHALAN
MELPHALAN	MELPHALAN
MELPHALON	MELPHALAN
MESNA	SODIUM MERCAPTOETANSOLFONATO
MESNA-1	SODIUM MERCAPTOETANSOLFONATO
MESNA-2	SODIUM MERCAPTOETANSOLFONATO
METFORMIN	METFORMIN
INTRATHECAL METHOTREXATE	METHOTREXATE
METHOTREXATE	METHOTREXATE
METOTREKSAT	METHOTREXATE
METHOTREXATE+5 FLUOROURACIL+CYCLOPHOSPHAMIDE	CYCLOPHOSPHAMIDE+METHOTREXATE+FLUOROURACIL
HIGH DOSE METHOTREXATE W/ LEUCOVORIN	METHOTREXATE+LEUCOVORIN
MEDROL	METHYLPREDNISOLONE
METILPREDNISONA	METHYLPREDNISOLONE
MIBEFRADIL	MIBEFRADIL
MICOMYCIN	MITOMYCIN
MITOMYCIN	MITOMYCIN
MITOMYCIN C	MITOMYCIN
MITOTANE	MITOTANE
MITOXANTRONE	MITOXANTRONE
MK2206	MK-2206
MORAB-004	ONTUXIZUMAB
AMG 706	MOTESANIB
AMGEN 706	MOTESANIB
METEXAFIN GADOLINIUM	MOTEXAFIN GADOLINIUM
MOTEXAFIN GADOLINIUM	MOTEXAFIN GADOLINIUM
MOTEXATIN GADOINIUM	MOTEXAFIN GADOLINIUM
MR1-1	CBP501
MU81C6	81C6
E-75	NELIPEPIMUT-S
NILUTAMIDE	NILUTAMIDE
NIMUSTINE	NIMUSTINE
MDX-1106 CLINICAL TRIAL	NIVOLUMAB
NIVOLUMAB	NIVOLUMAB
CHEMO, MULTI-AGENT, NOS	NOS
CHEMO, NOS	NOS
EMD	NOS
FLC	NOS
FU7	NOS
LYMPHOCYTE INFUSION	NOS
MAYO 425-20	NOS
NOT OTHERWISE SPECIFIED	NOS
NOT SPECIFIED	NOS
UNKOWN	NOS
VMCL	NOS
BENZYLGUANINE	O6-BENZYLGUANINE
O6BG	O6-BENZYLGUANINE
OFATUMUMAB	OFATUMUMAB
AZD 2281	OLAPARIB
ZOFRAN	ONDANSETRON
ONYX-015	ONYX-015
OCA REX OREGOVOMAB	OREGOVOMAB
OVAREX MA6 B43.13	OREGOVOMAB
OVAREX STUDY	OREGOVOMAB
OVAREX/IND	OREGOVOMAB
OVAREX/PLACEBO	OREGOVOMAB
ELOXATIN	OXALIPLATIN
ELOXATIN(OXALIPLATIN)	OXALIPLATIN
OXALIPLATIN	OXALIPLATIN
OXALIPLATINUM	OXALIPLATIN
OXALOPLATIN	OXALIPLATIN
OXALIPLATINUM + 5-FU	OXALIPLATIN+FLUOROURACIL
OXALIPLATINUM+ 5-FU	OXALIPLATIN+FLUOROURACIL
OXALIPLATINUM+5 FLUOROURACILUM	OXALIPLATIN+FLUOROURACIL
OXALIPLATINUM+5-FU	OXALIPLATIN+FLUOROURACIL
5FLUOROURACIL+OXACIPLATINA+L-FOLINIAN DISCIDO	LEUCOVORIN+FLUOROURACIL+OXALIPLATIN
OXALIPLATIN, FOLINIC ACID, FLUOROURACIL	LEUCOVORIN+FLUOROURACIL+OXALIPLATIN
OXCARBAZEPINE	OXCARBAZEPINE
ABRAXANE	PACLITAXEL
ALBUMIN-BOUND PACLITAXEL	PACLITAXEL
CT2103 TAXANE ANALOG	PACLITAXEL
PACILATXEL	PACLITAXEL
PACILTAXAL	PACLITAXEL
PACILTAXEL	PACLITAXEL
PACILTAXLE	PACLITAXEL
PACITAXEL	PACLITAXEL
PACITAXOL	PACLITAXEL
PACLIATXEL	PACLITAXEL
PACLILTAXEL	PACLITAXEL
PACLITAXEL	PACLITAXEL
PACLITAXEL (PROTEIN-BOUND)	PACLITAXEL
PACLITAXEL; ALBUMIN-BOUNT	PACLITAXEL
PACLITAXELUM	PACLITAXEL
PACLITAXIL	PACLITAXEL
PACLITAXOL	PACLITAXEL
PALIXTAXEL	PACLITAXEL
TAXANE	PACLITAXEL
TAXEL	PACLITAXEL
TAXOL	PACLITAXEL
TAXOL OR TAXOTERE	PACLITAXEL
XYOTAX	PACLITAXEL
TAXOL/CARBOPLATIN	CARBOPLATIN+PACLITAXEL
TAXOL+ADRIAMYCIN+CYCLOPHOSPHAMIDE+HERCEPTIN	PACLITAXEL+DOXORUBICIN+CYCLOPHOSPHAMIDE+TRASTUZUMAB
PD 0332991	PALBOCICLIB
ALOXI	PALONOSETRON
PAMIDRONATE	PAMIDRONIC ACID
PAMIDRONIC ACID	PAMIDRONIC ACID
PANITUMUMAB	PANITUMUMAB
VECTIBIX	PANITUMUMAB
PANZEM	2-METHOXYESTRADIOL
SOM 230	PASIREOTIDE
PATUPILONE	PATUPILONE
PAZOPANIB	PAZOPANIB
VOTRIENT	PAZOPANIB
PC2	POTASSIUM CHLORIDE
PCB	POLYCHLORINATED BIPHENYL
ANGIOCEPT	PEGDINETANIB
NEULASTA	PEGFILGRASTIM
PEGFILGRASTIM	PEGFILGRASTIM
PEGFILGRASTIM (PEG G-CSF)	PEGFILGRASTIM
PEMBROLIZUMAB	PEMBROLIZUMAB
ALIMTA	PEMETREXED
ALMITA	PEMETREXED
PEMETREXED	PEMETREXED
PEMETREXED (ALIMTA)	PEMETREXED
PEMETREXED DISODIUM	PEMETREXED
ALTIMA	PEMETREXED
PEP3 KLH	PEP-3-KLH
PERIFOSINE	PERIFOSINE
PHENYTOIN SODIUM	PHENYTOIN
2-[1-HEXYLOXYETHYL]-2-DEVINYL PYROPHEOPHORBIDE-ALPHA (HPPH OR PHOTOCHLOR)	2-(1-HEXYLOXYETHYL)-2-DEVINYL PYROPHEOPHORBIDE-A
PI88	PI-88
PLACEBO	PLACEBO
PLATINUM	PLATINUM
VAMYDEX	PLEVITREXED
PLFE	PLFE
PLFE/FLO	PLFE+LEUCOVORIN+FLUOROURACIL+OXALIPLATIN
MITHRAMYCIN	PLICAMYCIN
PLEXXIKON PLX3397	PEXIDARTINIB
PNU-159548	DAUNORUBICIN
POLY E	POLY E
POLY LCLC	POLY-ICLC
CANCER VAX	POLYVALENT MELANOMA VACCINE
PORFIMER SODIUM (PHOTOFIN)	PORFIMER SODIUM
PORFIMER SODIUM (PHOTOFRIN)	PORFIMER SODIUM
PORFIMER SODIUM(PHOTOFIN)	PORFIMER SODIUM
PORTEC3-RADIATION ALONE	PORTEC3
PREDNISOLONE	PREDNISOLONE
PREDISONE	PREDNISONE
PREDNISONA	PREDNISONE
PREDNISONE	PREDNISONE
PREMETREXED	PREMETREXED
PROCARBAZINE	PROCARBAZINE
PROCARBAZINE/CCNU/VINCRISTINE	PROCARBAZINE
PROCARBIZINE	PROCARBAZINE
PCV	PROCARBAZINE+LOMUSTINE+VINCRISTINE
PSMA DNA VACCINE	PSMA DNA VACCINE
PV-10	PV-10
PX-866	SONOLISIB
PYRAZINAMIDE	PYRAZINAMIDE
R04929097	R04929097
RALOXIFENE	RALOXIFENE
RALTITREXED	RALTITREXED
NAB-RAPAMYCIN	SIROLIMUS
RAPAMCYIN	SIROLIMUS
RAPAMYCIN	SIROLIMUS
SIROLIMUS	SIROLIMUS
RAS INHIBITOR	RAS INHIBITOR NOS
RBBX 01	RBBX-01
RECMAGE3-AS+AS15 ASCI/PLACEBO VACCINE	RECMAGE-A+AS15/PLACEBO
RECPRAME+AS15	RECPRAME+AS15
RECPRAME+AS15 ASCI	RECPRAME+AS15
REC MAGE 3-AS + AS15 ACS1 / PLACEBO VACCINE	RECPRAME+AS15/PLACEBO
REC MAGE3-AS+AS15 ASCI VS PLACEBO	RECPRAME+AS15/PLACEBO
REGORAFENIB	REGORAFENIB
RENAMIN	AMINO ACID
REOLYSIN	PELAREOREP
RESIQUIMOD	RESIQUIMOD
AP-23573 (ARIAD)	RIDAFOROLIMUS
RIGOSERTIB	RIGOSERTIB
AMG 102	RILOTUMUMAB
RITUXAN	RITUXIMAB
RITUXIMAB	RITUXIMAB
RHUMAB/IND	RONTALIZUMAB
GM-CSF	SARGRAMOSTIM
LEUKINE	SARGRAMOSTIM
SARGRAMOSTIN	SARGRAMOSTIM
MEL-44	SARGRAMOSTIM
SCH 58500	SCH-58500
SCH63666	SCH-63666
AZD6244	SELUMETINIB
BA4 43 9006	SORAFENIB
BAY-439006	SORAFENIB
NAXAVAR	SORAFENIB
NEXAVAAR	SORAFENIB
NEXAVAR	SORAFENIB
SARAFENIB	SORAFENIB
SORAFENIB	SORAFENIB
SORAFENIB (BAY 43-9006)	SORAFENIB
SORAFENIB - NEXAVAR	SORAFENIB
SORAFINIB ( NEXAVAR)	SORAFENIB
SOVATENIB	SORAFENIB
STREPTOZOCIN	STREPTOZOCIN
SULINDAC	SULINDAC
SUNITINIB	SUNITINIB
SUNITINIB (SUTENT)	SUNITINIB
SUTENT	SUNITINIB
SUTENT (SUNITINIB)	SUNITINIB
SURAMIN	SURAMIN
TALIMOGENE LAHERPAREPVEC (T-VEC)	TALIMOGENE LAHERPAREPVEC
NOLVADEX	TAMOXIFEN
TAMOXIFEN	TAMOXIFEN
TAMOXIFEN (NOVADEX)	TAMOXIFEN
TAMOXIFEN CITRATE	TAMOXIFEN
TAMOXIPHENE	TAMOXIFEN
TAMOXITEN	TAMOXIFEN
TOMAXIFEN	TAMOXIFEN
TAMOXIPHEN+ANASTRAZOLUM	TAMOXIFEN+ANASTROZOLE
TAMOXIPHENE+ANASTROZOLUM	TAMOXIFEN+ANASTROZOLE
TAMOXIPHENE+LEUPORELINE+GOSERELINE	TAMOXIFEN+LEUPROLIDE+GOSERELIN
TAMOXIFEN & MEGACE	TAMOXIFEN+MEGESTROL
OS1-774	ERLOTINIB
METRONOMIC TEMODAR	TEMOZOLOMIDE
TEMADOR	TEMOZOLOMIDE
TEMAZOLOMIDE	TEMOZOLOMIDE
TEMODAL	TEMOZOLOMIDE
TEMODAR	TEMOZOLOMIDE
TEMODAR (ESCALATION)	TEMOZOLOMIDE
TEMODOR	TEMOZOLOMIDE
TEMOXOLOMIDE	TEMOZOLOMIDE
TEMOZLOMIDE	TEMOZOLOMIDE
TEMOZOLAMIDE	TEMOZOLOMIDE
TEMOZOLOMIDE	TEMOZOLOMIDE
TEMOZOLOMODE	TEMOZOLOMIDE
TEMOZOLOMOIDE	TEMOZOLOMIDE
TEMOZOMIDE	TEMOZOLOMIDE
TEMSIROLIMUS	TEMOZOLOMIDE
THEMOZOLOMIDE	TEMOZOLOMIDE
TORISEL	TEMSIROLIMUS
TENIPOSIDE	TENIPOSIDE
R1507	TEPROTUMUMAB
TESETAXEL	TESETAXEL
THIOTEPA	THIOTEPA
6 THIGUANINE	TIOGUANINE
6 THIOGUANINE	TIOGUANINE
6-MERCAPTOPURINE	TIOGUANINE
TETRATHIOMOLYBDATE	TETRATHIOMOLYBDATE
THALIDOMIDE	TETRATHIOMOLYBDATE
THALOMID	TETRATHIOMOLYBDATE
TIPFARNIB (R115777)	TIPIFARNIB
TIPIFARNIB	TIPIFARNIB
TIPIFARNIB (R115777)	TIPIFARNIB
TIVANTINIB (ARQ-197)	TIPIFARNIB
TIVOZANIB	TIVOZANIB
TYROSINE KINASE INHIBITOR	TKI NOS
TOPECAN	TOPOTECAN
TOPETECAN	TOPOTECAN
TOPOTECAN	TOPOTECAN
TOPOTECAN HCL	TOPOTECAN
TOPTECAN	TOPOTECAN
TOPOTECAN/CARBOPLATIN	TOPOTECAN+CARBOPLATIN
FARESTON	TOREMIFENE
ET-743	TRABECTEDIN
TRABECTEDIN	TRABECTEDIN
YONDELIS	TRABECTEDIN
TRAMETINIB	TRAMETINIB
HERCEPTIN	TRASTUZUMAB
TRASTUZUMAB	TRASTUZUMAB
TRUSTUZUMAB	TRASTUZUMAB
TREOSULFAN	TREOSULFAN
TRELSTAR	TRIPTORELIN
TRIPTORELIN	TRIPTORELIN
TUMOR VACCINE	TUMOR VACCINE NOS
HSC VACCINE INJECTION	VACCINE NOS
VALPROIC ACID	VALPROIC ACID
PSC833	VALSPODAR
VANDETANIB	VANDETANIB
ZD6474	VANDETANIB
PTK-ZK	VATALANIB
VATALANIB (PTK787)	VATALANIB
VEGF-TRAP	VEGF-TRAP
ABT-888	VELIPARIB
ABT-888 PARP INHIBITOR	VELIPARIB
ABT-888 AND TEMOZOLOMIDE	VELIPARIB+TEMOZOLOMIDE
VEMURAFENIB	VEMURAFENIB
BRAF INHIBITOR	VEMURAFENIB
VINBLASTINE	VINBLASTINE
ONCOVIN	VINCRISTINE
VINCRISTIN	VINCRISTINE
VINCRISTINA	VINCRISTINE
VINCRISTINE	VINCRISTINE
VINCRISTINE (SULFATE)	VINCRISTINE
VINORELBIN	VINCRISTINE
VINORELBIN TARTRATE	VINCRISTINE
VINORELBINE	VINCRISTINE
VINORELBINE TARTRATE	VINCRISTINE
NAVELBINE	VINORELBINE
ONCOPHAGE	VITESPEN
ONCOPHAGE VACCINE	VITESPEN
SAHA	VORINOSTAT
SAHA/VORINOSTAT	VORINOSTAT
VORINOSTAT	VORINOSTAT
SNS 595	VOSAROXIN
WT-1 VACCINE	WT-1 VACCINE
ZOLEDRONIC ACID	ZOLEDRONIC ACID
ZOMETA	ZOLEDRONIC ACID
